# A Sex-Specific Genome-Wide Association Study of Depression Phenotypes in UK Biobank

**DOI:** 10.1101/2022.03.30.22273201

**Authors:** Patrícia Pelufo Silveira, Irina Pokhvisneva, David M Howard, Michael J. Meaney

## Abstract

**Background:** There are marked sex differences in the prevalence, phenotypic presentation and treatment response for major depression. While genome-wide association studies (GWAS) adjust for sex differences, to date no studies seek to identify sex-specific markers and pathways. In this study we performed a sex-stratified genome-wide association analysis for broad depression.

**Methods:** A genome-wide association study for broad depression was performed in the UK Biobank total participants (N=274,141), including only non-related participants, as well as separately in males (N=127,867) and females (N=146,274). Bioinformatics analyses were performed to characterize common and sex-specific markers and associated processes/pathways.

**Results:** We identified 11 loci passing genome level significance (P < 5* 10^−8^) in females and one in males. In both males and females, genetic correlations were significant between the broad depression GWA and other psychopathologies, however, correlations with educational attainment and metabolic features including body fat, waist circumference, waist-to-hip ratio and triglycerides were significant only in females. Gene-based analysis showed 147 genes significantly associated with broad depression in the total sample, 64 in the females and 53 in males. Gene-based analysis revealed “Regulation of Gene Expression” as a common biological process, but suggested sex-specific molecular mechanisms. Finally, sex-specific PRSs for broad depression outperformed total and the opposite sex PRSs in the prediction of broad MDD.

**Conclusions:** These findings provide evidence for sex-dependent genetic pathways for clinical depression as well as for health conditions comorbid with depression.
