## Supplemental Data 1 for "A Sex-Specific Genome-Wide Association Study of Depression Phenotypes in UK Biobank"

### Sheet: Comparison of 4 GWASs
						Howard et al., 2018 Broad MDD GWAS					Total Broad MDD GWAS					Males Broad MDD GWAS					Females Broad MDD GWAS
rsid	Gene	Chr	Position	A2	A1	AlleleFreq_total.Howard	Info_total.Howard	Beta_total.Howard	SE_total.Howard	P_total.Howard	af_total	info_total	Beta.home_total	SE_total	P_total	af_Males	info_Males	BETA_Males	SE_Males	P_Males	af_Females	info_Females	BETA_Females	SE_Females	P_Females
rs2523734	-	6	30129676	A	C	0.133577	0.99979	0.011964	0.0017314	4.86407e-12	0.14144	0.99897	0.013082	0.0018694	2.60016e-12	0.14144	0.99897	0.0098791	0.0025852	0.000132739	0.14144	0.99897	0.015918	0.0026765	2.73212e-09
rs2568961	-	1	72812747	C	T	0.599485	0.99992	0.0086477	0.0011992	5.54626e-13	0.60611	0.99917	0.0088434	0.0012998	1.02329e-11	0.60611	0.99917	0.007231	0.0017955	5.64547e-05	0.60611	0.99917	0.010272	0.0018629	3.51318e-08
rs11209951	-	1	72837490	C	T	0.593543	0.9998	0.0085396	0.0011976	1.00231e-12	0.59979	0.99688	0.0087002	0.0012982	2.06063e-11	0.59979	0.99688	0.0074753	0.0017932	3.06478e-05	0.59979	0.99688	0.0097689	0.0018606	1.5188e-07
rs3807866	-	7	12250378	G	A	0.410476	1	0.0081604	0.0011943	8.33681e-12	0.41622	1	0.0085823	0.0012941	3.3266e-11	0.41622	1	0.0080318	0.0017892	7.16143e-06	0.41622	1	0.0090464	0.0018533	1.05512e-06
rs3807865	-	7	12250402	G	A	0.411722	0.99988	0.0081747	0.001193	7.2778e-12	0.42058	0.99912	0.0085413	0.0012927	3.91742e-11	0.42058	0.99912	0.0080773	0.0017872	6.2044e-06	0.42058	0.99912	0.0089336	0.0018513	1.39669e-06
rs7785087	TMEM106B	7	12257549	A	G	0.417928	0.99955	0.0078737	0.0011908	3.79315e-11	0.42884	0.99784	0.0084196	0.0012904	6.80769e-11	0.42884	0.99784	0.0085377	0.0017836	1.69707e-06	0.42884	0.99784	0.0083	0.0018482	7.10232e-06
rs200973	HIST1H3J	6	27858421	A	G	0.189544	1	-0.0098045	0.0015064	7.60326e-11	0.18905	1	-0.010408	0.0016081	9.66051e-11	0.18905	1	-0.0092924	0.0022241	2.94307e-05	0.18905	1	-0.01134	0.0023023	8.4217e-07
rs76573413	MOG	6	29638474	T	C	0.0258661	0.93009	0.026536	0.0045271	4.58775e-09	0.026663	0.668	0.031049	0.0048904	2.1707e-10	0.026663	0.668	0.020831	0.0067643	0.00207396	0.026663	0.668	0.039977	0.0070009	1.13006e-08
rs200999	HIST1H2BN	6	27810699	A	G						0.11982	0.89754	-0.012636	0.0020495	7.03396e-10	0.11982	0.89754	-0.013628	0.00284	1.59956e-06	0.11982	0.89754	-0.011736	0.0029292	6.16595e-05
rs7772160	-	6	27412386	C	T	0.525357	1	0.0065099	0.0011783	3.30522e-08	0.52848	1	0.0077542	0.0012742	1.16386e-09	0.52848	1	0.0043782	0.0017602	0.0128736	0.52848	1	0.010693	0.0018261	4.7698e-09
rs10501696	GRM5	11	88748162	A	G	0.498721	0.9932	-0.0078805	0.0012074	6.72977e-11	0.4947	0.94599	-0.0079294	0.0013092	1.39027e-09	0.4947	0.94599	-0.0054105	0.0018092	0.00278484	0.4947	0.94599	-0.010173	0.0018756	5.83714e-08
rs3132685	HCG9	6	29945949	G	A	0.130202	0.99672	-0.013055	0.0017833	2.47172e-13	0.12784	0.96361	-0.011403	0.0018845	1.44477e-09	0.12784	0.96361	-0.014299	0.0026055	4.07099e-08	0.12784	0.96361	-0.0087675	0.0026988	0.00115985
rs534815	GRM5	11	88704918	T	C	0.515925	0.99961	-0.0074297	0.001178	2.84708e-10	0.51231	0.99518	-0.0077096	0.0012771	1.5729e-09	0.51231	0.99518	-0.0050963	0.0017646	0.00387614	0.51231	0.99518	-0.010029	0.0018298	4.24033e-08
rs2151719	-	9	11136403	G	A	0.19774	0.99937	-0.007943	0.0014804	8.07793e-08	0.18988	0.9961	-0.0095469	0.0016035	2.6206e-09	0.18988	0.9961	-0.0072157	0.0022155	0.00112668	0.18988	0.9961	-0.011526	0.0022975	5.26866e-07
rs528267747	-	6	28905275	T	G						0.050585	0.45667	-0.024654	0.0041643	3.21662e-09	0.050585	0.45667	-0.027077	0.0057446	2.43781e-06	0.050585	0.45667	-0.022373	0.0059754	0.000181051
rs6460894	-	7	12247330	T	C	0.338794	0.99914	0.0069665	0.0012442	2.15427e-08	0.33801	0.99449	0.0078205	0.0013483	6.61759e-09	0.33801	0.99449	0.0058348	0.0018657	0.0017636	0.33801	0.99449	0.0095523	0.0019293	7.38924e-07
rs8035777	-	15	88943807	A	G	0.23576	0.99592	-0.0073828	0.0013976	1.27614e-07	0.24346	0.97763	-0.0087737	0.0015137	6.78735e-09	0.24346	0.97763	-0.0090692	0.0020943	1.48936e-05	0.24346	0.97763	-0.0085485	0.0021663	7.9506e-05
rs1931388	-	9	11203149	A	G	0.405011	0.99847	-0.0064982	0.0012024	6.50579e-08	0.39367	0.99079	-0.0075301	0.0013012	7.16638e-09	0.39367	0.99079	-0.0072352	0.0017978	5.71347e-05	0.39367	0.99079	-0.0078011	0.0018644	2.86418e-05
rs30266	-	5	103972357	G	A	0.328688	0.99876	0.007785	0.0012541	5.38146e-10	0.32282	0.9931	0.0077907	0.0013586	9.79941e-09	0.32282	0.9931	0.005787	0.0018776	0.00205542	0.32282	0.9931	0.0095754	0.0019464	8.67961e-07
rs40465	-	5	103981726	T	G	0.331892	0.99842	0.0078168	0.0012532	4.45246e-10	0.32544	0.99019	0.0077493	0.0013576	1.14419e-08	0.32544	0.99019	0.0054865	0.0018757	0.00344429	0.32544	0.99019	0.009764	0.0019454	5.20116e-07
rs61059752	UBE4A	11	118246071	C	A	0.174243	0.99913	0.0076379	0.0015523	8.64968e-07	0.18605	0.99529	0.0095845	0.0016832	1.24022e-08	0.18605	0.99529	0.0072688	0.0023292	0.00180426	0.18605	0.99529	0.011579	0.0024086	1.53179e-06
rs6456788	ZNF184	6	27422066	C	T	0.650933	0.99999	0.0065022	0.0012347	1.39219e-07	0.65602	0.99992	0.0075543	0.0013319	1.41416e-08	0.65602	0.99992	0.0045541	0.0018407	0.0133567	0.65602	0.99992	0.010152	0.0019081	1.03562e-07
rs4801146	-	18	52840925	T	C	0.492203	0.99907	0.0062697	0.0011783	1.03181e-07	0.49017	0.99376	0.0072262	0.0012774	1.54028e-08	0.49017	0.99376	0.0067347	0.0017702	0.000142135	0.49017	0.99376	0.0077085	0.0018256	2.41713e-05
rs4475190	-	4	139636199	T	C	0.268073	0.99495	-0.0067543	0.0013469	5.31741e-07	0.26874	0.96989	-0.0080903	0.0014591	2.94781e-08	0.26874	0.96989	-0.0078065	0.0020206	0.000111815	0.26874	0.96989	-0.0082941	0.0020867	7.04693e-05
rs111945524	-	2	106099018	C	T	0.0452973	1	-0.015114	0.0028259	8.88178e-08	0.044508	1	-0.016822	0.003057	3.74024e-08	0.044508	1	-0.016421	0.0042222	0.00010067	0.044508	1	-0.017134	0.0043819	9.22784e-05
rs4397044	-	4	139636138	C	T	0.266808	0.99495	-0.0067527	0.001349	5.56673e-07	0.26678	0.96996	-0.0080358	0.0014615	3.83972e-08	0.26678	0.96996	-0.0078928	0.0020241	9.64717e-05	0.26678	0.96996	-0.0081111	0.0020899	0.000104064
rs2535319	-	6	30714479	T	C	0.405547	1	-0.0070117	0.0012012	5.31374e-09	0.40415	1	-0.0071071	0.0012947	4.0411e-08	0.40415	1	-0.0058195	0.0017909	0.00115611	0.40415	1	-0.0081981	0.0018535	9.73868e-06
rs1050538	HLA-B	6	31324599	T	G						0.12058	0.95705	0.010859	0.0019886	4.74898e-08	0.12058	0.95705	0.010449	0.0027423	0.000138803	0.12058	0.95705	0.011225	0.0028543	8.40621e-05
rs6424532	-	1	73664022	G	A	0.485645	1	0.0064684	0.0011772	3.91021e-08	0.47774	1	0.006958	0.0012757	4.9238e-08	0.47774	1	0.0071153	0.0017617	5.37279e-05	0.47774	1	0.0068596	0.0018288	0.000176319
rs1261109	-	18	52841884	A	G	0.506534	0.99875	0.0059511	0.0011781	4.38632e-07	0.51508	0.99213	0.0069568	0.0012775	5.17011e-08	0.51508	0.99213	0.0060817	0.0017705	0.000592789	0.51508	0.99213	0.0077646	0.0018257	2.11154e-05
rs71559051	-	6	27799470	A	G						0.060411	0.57197	-0.018913	0.0034895	5.96211e-08	0.060411	0.57197	-0.021489	0.0048354	8.82877e-06	0.060411	0.57197	-0.016635	0.0049873	0.000852119
rs201721118	NKAPL	6	28227393	G	A						0.016397	0.2191	-0.055573	0.010254	5.97035e-08	0.016397	0.2191	-0.070929	0.014145	5.32476e-07	0.016397	0.2191	-0.041855	0.014712	0.00444324
rs12136984	-	1	73725998	T	G	0.485801	0.99859	0.0063855	0.0011811	6.4328e-08	0.47837	0.99112	0.0069324	0.0012801	6.11223e-08	0.47837	0.99112	0.0072326	0.0017674	4.27268e-05	0.47837	0.99112	0.0067074	0.0018354	0.00025781
rs1668966	-	9	25253717	T	C	0.110894	0.99906	-0.010098	0.0018789	7.68953e-08	0.11196	0.99042	-0.01101	0.0020354	6.32995e-08	0.11196	0.99042	-0.012138	0.0028083	1.54668e-05	0.11196	0.99042	-0.010027	0.0029201	0.000595525
rs59283172	-	9	25232978	G	A						0.10703	0.98799	-0.0111	0.0020611	7.22437e-08	0.10703	0.98799	-0.013266	0.0028435	3.08035e-06	0.10703	0.98799	-0.0091933	0.0029572	0.00187888
rs7339288	B3GALTL	13	31902535	T	G	0.786945	0.99914	0.0083061	0.0014377	7.59801e-09	0.78672	0.99491	0.0081717	0.0015569	1.53144e-07	0.78672	0.99491	0.0082816	0.0021564	0.000122857	0.78672	0.99491	0.0080689	0.002226	0.000289201
rs9530139	B3GALTL	13	31847324	C	T	0.195464	0.99858	-0.008854	0.0014872	2.62966e-09	0.19472	0.99147	-0.0084243	0.0016106	1.692e-07	0.19472	0.99147	-0.0081755	0.0022314	0.000248542	0.19472	0.99147	-0.0086571	0.0023024	0.000169981
rs12926421	-	16	13785959	G	A	0.204959	0.99857	0.0078532	0.0014635	8.05378e-08	0.20356	0.98882	0.0082292	0.0015852	2.0917e-07	0.20356	0.98882	0.0060192	0.0021933	0.00606317	0.20356	0.98882	0.010188	0.0022688	7.11377e-06
rs112348907	KCNQ5	6	73587953	A	G	0.295904	0.99811	0.0073444	0.0012977	1.5181e-08	0.29236	0.98544	0.0072939	0.0014075	2.19584e-07	0.29236	0.98544	0.0070171	0.0019446	0.000308035	0.29236	0.98544	0.0075887	0.002017	0.000168384
rs1002446	WIPI1	17	66424923	C	T	0.279278	1	-0.007098	0.0013108	6.12774e-08	0.27542	1	-0.0073457	0.0014208	2.33991e-07	0.27542	1	-0.0050774	0.0019658	0.00979941	0.27542	1	-0.0093023	0.0020333	4.7687e-06
rs10264984	-	7	117624373	C	T	0.409642	0.99942	0.0071732	0.001198	2.13304e-09	0.40434	0.99563	0.0066795	0.0012978	2.65094e-07	0.40434	0.99563	0.0081042	0.0017921	6.12491e-06	0.40434	0.99563	0.0054404	0.0018605	0.00345541
rs10282032	-	7	117628555	C	T	0.409691	0.99942	0.0071507	0.0011982	2.4088e-09	0.40439	0.99515	0.0066611	0.001298	2.87343e-07	0.40439	0.99515	0.0081313	0.0017924	5.72137e-06	0.40439	0.99515	0.0053824	0.0018609	0.00382384
rs11665070	-	18	35152563	G	A	0.668744	0.99939	-0.0064895	0.001251	2.13108e-07	0.65533	0.99476	-0.0069292	0.0013554	3.18566e-07	0.65533	0.99476	-0.0027042	0.0018762	0.149496	0.65533	0.99476	-0.010551	0.001939	5.29054e-08
rs75488969	-	11	118712509	C	T	0.103741	0.99928	0.008729	0.0019334	6.3387e-06	0.099819	0.99497	0.0107	0.0020943	3.24265e-07	0.099819	0.99497	0.0046091	0.0029017	0.112204	0.099819	0.99497	0.016086	0.0029937	7.74462e-08
rs2402273	-	7	117600424	T	C	0.409436	0.99911	0.0072069	0.0012008	1.95254e-09	0.40514	0.99183	0.0066118	0.0013007	3.7145e-07	0.40514	0.99183	0.0079824	0.0017965	8.86543e-06	0.40514	0.99183	0.0054197	0.0018644	0.0036509
rs11579246	ELAVL4	1	50559162	A	G	0.0887075	0.9986	-0.010089	0.002072	1.12047e-06	0.088869	0.99157	-0.011299	0.0022399	4.55093e-07	0.088869	0.99157	-0.0033045	0.0030985	0.2862	0.088869	0.99157	-0.018231	0.0032061	1.30167e-08
rs7548151	ASTN1	1	177026983	G	A	0.0836238	0.99977	0.012507	0.0021234	3.86812e-09	0.089194	0.99837	0.011422	0.0023005	6.88018e-07	0.089194	0.99837	0.010994	0.003194	0.000577298	0.089194	0.99837	0.011859	0.0032825	0.00030304
rs6131010	-	20	44724305	A	G	0.740213	0.99928	-0.0072577	0.0013456	6.91035e-08	0.74296	0.9943	-0.0071452	0.0014575	9.47764e-07	0.74296	0.9943	-0.0066664	0.0020151	0.000939291	0.74296	0.9943	-0.0075254	0.0020873	0.000311817
rs6689138	SGIP1	1	67052257	G	A	0.13916	0.99987	0.0095763	0.0017008	1.80053e-08	0.14505	0.9985	0.0088878	0.0018414	1.38995e-06	0.14505	0.9985	0.0083362	0.0025329	0.00099816	0.14505	0.9985	0.0093516	0.002649	0.000415336
rs263575	-	9	17033840	G	A	0.460081	1	-0.0065899	0.0011794	2.30569e-08	0.46642	1	-0.0061199	0.0012773	1.6573e-06	0.46642	1	-0.0063239	0.0017631	0.000334888	0.46642	1	-0.005867	0.0018317	0.00136019
rs4863729	MAML3	4	140956299	C	T	0.506118	0.99515	0.0055225	0.0011907	3.51722e-06	0.50316	0.97325	0.0061744	0.0012901	1.70137e-06	0.50316	0.97325	0.00053939	0.0017799	0.761851	0.50316	0.97325	0.011163	0.0018508	1.62892e-09
rs539014	SGIP1	1	67211887	G	A	0.425047	0.99944	-0.0065421	0.0011905	3.90391e-08	0.41182	0.99713	-0.0061192	0.001291	2.13993e-06	0.41182	0.99713	-0.0056392	0.0017872	0.00160325	0.41182	0.99713	-0.0065049	0.0018468	0.000427858
rs11811067	SGIP1	1	67205722	T	C	0.289781	0.9996	0.0071277	0.0012979	3.98107e-08	0.28938	0.99754	0.0066216	0.0014055	2.46207e-06	0.28938	0.99754	0.0094876	0.0019376	9.76113e-07	0.28938	0.99754	0.0040837	0.0020178	0.0429833
rs11100449	MAML3	4	140952110	G	A	0.487623	0.99694	-0.0052432	0.0011867	9.94947e-06	0.48779	0.98048	-0.0060571	0.0012857	2.46377e-06	0.48779	0.98048	8.5917e-05	0.0017739	0.961371	0.48779	0.98048	-0.011493	0.0018444	4.64515e-10
rs1021363	SORCS3	10	106610839	A	G	0.6422	0.99913	-0.0070386	0.0012298	1.044e-08	0.64797	0.99515	-0.006172	0.001332	3.59584e-06	0.64797	0.99515	-0.0071067	0.0018411	0.000113449	0.64797	0.99515	-0.0053364	0.001908	0.0051606
rs7548487	ASTN1	1	177025098	A	G	0.115368	1	0.010477	0.0018393	1.22631e-08	0.11919	1	0.0089217	0.0019919	7.50067e-06	0.11919	1	0.0060511	0.0027665	0.0287276	0.11919	1	0.011376	0.0028413	6.23878e-05
rs6699744	-	1	72825144	A	T	0.612022	0.99744	0.0089463	0.001213	1.64059e-13
rs10127497	SGIP1	1	67050144	A	T	0.138233	0.9996	0.0097175	0.0017084	1.28706e-08
rs28541419	-	15	88945878	C	G	0.23097	0.99554	-0.0078206	0.0014078	2.77715e-08
Showan are independent SNPs (in red) in Total, Males and Females with the p-value of association with the Broad MDD phenotype less than 5*10^-8 in any opf the GWAS (Total, Males or Females)
Independent SNPs are highlighted in red.
Genome-wide significant associatinos are marked in green.
