## Supplemental Data 2 for "A Sex-Specific Genome-Wide Association Study of Depression Phenotypes in UK Biobank"

### Sheet: Silveira_Pokhvisneva_Meaney2021
Supplementary Data 2. Genetic correlations (rg) between the three depression-related phenotypes and 235 other behavioural and disease related traits, sorted by significance with broad depression in the total sample
			Broad MDD GWAS - Howard et al., 2018				Broad MDD GWAS - total sample				Broad MDD GWAS - Females				Broad MDD GWAS - Males
Trait	Pubmed number	Ethnicity of sample	rg	Standard error	P-value	FDR P-value	rg	Standard error	P-value	FDR P-value	rg	Standard error	P-value	FDR P-value	rg	Standard error	P-value	FDR P-value
Age of first birth	27798627	European	-0.2981	0.0319	9.0746e-21	2.66566e-19	-0.2616	0.0339	1.23e-14	2.62773e-13	-0.2751	0.0379	4.11e-13	1.07317e-11	-0.2238	0.0448	5.73e-07	1.22414e-05
Bipolar disorder	21926972	European	0.3288	0.0366	2.5315e-19	6.61003e-18	0.3364	0.0381	1.16e-18	3.4075e-17	0.2671	0.0466	9.62e-09	1.61479e-07	0.3995	0.0559	8.84e-13	2.96771e-11
Body fat	26833246	Mixed	0.1782	0.0402	9.1863e-06	0.000119932	0.1719	0.0403	1.96e-05	0.000242421	0.2175	0.0485	7.32e-06	8.601e-05	0.0926	0.0469	0.0484	0.310581
College completion	23722424	European	-0.2069	0.0384	6.8253e-08	1.0693e-06	-0.2013	0.0405	6.72e-07	1.0528e-05	-0.2556	0.0413	6.11e-10	1.19654e-08	-0.1175	0.0613	0.0554	0.333821
Depressive symptoms	27089181	European	0.8268	0.0313	1.112e-153	2.6132e-151	0.8415	0.0339	9.31e-136	1.09393e-133	0.8197	0.0452	1.56e-73	1.833e-71	0.8424	0.0542	2.09e-54	2.45575e-52
Ever vs never smoked	20418890	European	0.3161	0.046	6.5562e-12	1.18516e-10	0.2945	0.0481	8.82e-10	1.59438e-08	0.3286	0.0566	6.39e-09	1.15512e-07	0.2395	0.0576	3.16e-05	0.000618833
Excessive daytime sleepiness	27992416	European	0.2408	0.043	2.1002e-08	3.52534e-07	0.2366	0.0458	2.34e-07	3.92786e-06	0.2566	0.0556	3.88e-06	5.06556e-05	0.2098	0.0597	0.0004	0.00671429
Insomnia	27992416	European	0.4013	0.0462	3.8202e-18	8.97747e-17	0.4303	0.043	1.43e-23	4.80071e-22	0.4658	0.0486	9.23e-22	5.42262e-20	0.3764	0.0593	2.17e-10	5.66611e-09
Insomnia	28604731	European	-0.0876	0.0318	0.0059	0.0385139	0.4085	0.0471	4.42e-18	1.15411e-16	0.4463	0.0551	5.45e-16	1.82964e-14	0.3507	0.0646	5.63e-08	1.32305e-06
Lung cancer	27488534	European	0.2173	0.0544	6.372e-05	0.000680645	0.214	0.0555	0.0001	0.000979167	0.2684	0.066	4.8e-05	0.000537143	0.1261	0.0689	0.0673	0.359443
Major depressive disorder	22472876	European	0.7856	0.0734	9.6739e-27	3.78894e-25	0.8441	0.0788	8.34e-27	3.9198e-25	0.8077	0.086	6.2e-21	2.914e-19	0.8497	0.0984	5.69e-18	2.22858e-16
Neuroticism	27089181	European	0.7266	0.0279	2.2495e-149	2.64316e-147	0.7414	0.0292	1.3e-142	3.055e-140	0.749	0.035	1.66e-101	3.901e-99	0.7181	0.0419	5.55e-66	1.30425e-63
Neuroticism	24828478	European	0.8204	0.0965	1.9155e-17	4.0922e-16	0.855	0.0997	9.78e-18	2.2983e-16	0.8968	0.1209	1.19e-13	3.49563e-12	0.776	0.1089	1.04e-12	3.055e-11
Number of children ever born	27798627	European	0.1795	0.0409	1.1612e-05	0.000143622	0.1734	0.0438	7.5e-05	0.000801136	0.1974	0.0494	6.41e-05	0.000684705	0.1347	0.056	0.0161	0.157646
PGC cross-disorder analysis	23453885	European	0.4712	0.0372	1.0448e-36	6.1382e-35	0.4839	0.0404	4.13e-33	2.42637e-31	0.4125	0.0476	4.2e-18	1.645e-16	0.5514	0.0587	5.47e-21	2.5709e-19
Schizophrenia	25056061	Mixed	0.3008	0.0285	5.2786e-26	1.7721e-24	0.3026	0.0302	1.12e-23	4.38667e-22	0.2299	0.0331	3.53e-12	8.2955e-11	0.3806	0.0401	2.48e-21	1.457e-19
Subjective well being	27089181	European	-0.6069	0.0406	1.329e-50	1.04105e-48	-0.6228	0.0415	6.49e-51	5.08383e-49	-0.5937	0.0492	1.77e-33	1.3865e-31	-0.6338	0.0583	1.54e-27	1.20633e-25
Triglycerides	20686565	European	0.1183	0.0303	9.1741e-05	0.000937354	0.1318	0.0307	1.73e-05	0.000225861	0.1529	0.039	8.81e-05	0.000900152	0.0979	0.0397	0.0137	0.146109
Waist-to-hip ratio	25673412	European	0.1211	0.0282	1.771e-05	0.000198183	0.1183	0.0284	3.12e-05	0.0003666	0.1531	0.0337	5.46e-06	6.75316e-05	0.0603	0.0373	0.1059	0.445675
Years of schooling (proxy cognitive performance)	25201988	European	-0.1836	0.037	7.1486e-07	1.04995e-05	-0.1776	0.0384	3.72e-06	5.14235e-05	-0.2081	0.0411	4.17e-07	6.533e-06	-0.1227	0.0544	0.0241	0.217593
Years of schooling 2013	23722424	European	-0.1768	0.0373	2.1596e-06	2.98533e-05	-0.1762	0.0379	3.36e-06	4.935e-05	-0.2067	0.0414	5.81e-07	8.53344e-06	-0.1192	0.0539	0.0271	0.219603
Years of schooling 2016	27225129	European	-0.1703	0.0223	2.0825e-14	4.07823e-13	-0.1613	0.0229	1.95e-12	3.81875e-11	-0.1901	0.0284	2.09e-11	4.465e-10	-0.1139	0.0305	0.0002	0.00361538
Coronary artery disease	26343387	Mixed	0.1236	0.0288	1.7127e-05	0.000198183	0.122	0.0304	5.9e-05	0.000660238	0.1356	0.0375	0.0003	0.00271154	0.1004	0.0407	0.0136	0.146109
Inflammatory Bowel Disease (Euro)	26192919	European	0.4379	0.0393	7.631e-29	3.58657e-27	0.132	0.0345	0.0001	0.000979167	0.1275	0.0406	0.0017	0.0142679	0.142	0.0433	0.001	0.0156667
Lung cancer (all)	24880342	European	0.2122	0.0605	0.0005	0.00435185	0.2121	0.0617	0.0006	0.00542308	0.2826	0.0724	9.54e-05	0.000934125	0.1	0.0779	0.1988	0.530466
Squamous cell lung cancer	27488534	European	0.3099	0.0907	0.0006	0.00503571	0.3001	0.0911	0.001	0.00839286	0.3799	0.1018	0.0002	0.00188	0.1613	0.1163	0.1654	0.504346
Waist circumference	25673412	European	0.1019	0.0277	0.0002	0.00188	0.1025	0.0297	0.0006	0.00542308	0.1627	0.0346	2.62e-06	3.62176e-05	0.0064	0.0385	0.869	0.925964
18:2 linoleic acid (LA)	27005778	European	-0.0006	0.0704	0.9936	1	-0.0099	0.022	0.6541	0.796335	0.0061	0.092	0.947	0.993906	0.0655	0.0959	0.4947	0.726591
22:6 docosahexaenoic acid	27005778	European	0.0317	0.0741	0.6689	0.888619	0.0468	0.0575	0.4158	0.678562	-0.0318	0.0931	0.7329	0.991493	0.2137	0.1113	0.0549	0.333821
2hr glucose adjusted for BMI	20081857	European	-0.0166	0.0757	0.826	0.9494	0.0175	0.0657	0.7894	0.872998	0.0578	0.0878	0.5103	0.920417	-0.0918	0.116	0.4284	0.654338
Acetate	27005778	European	-0.179	0.0874	0.0405	0.158625	-0.1738	0.087	0.0457	0.19888	-0.1353	0.1049	0.1971	0.608288	-0.2088	0.1164	0.0728	0.371913
Acetoacetate	27005778	European	0.0529	0.0741	0.4757	0.848297	0.0341	0.0605	0.5727	0.762034	0.0303	0.0964	0.7536	0.991493	0.0613	0.1041	0.5562	0.759924
Adiponectin	22479202	Mixed	0.0503	0.0542	0.3536	0.769407	0.0272	0.0342	0.4272	0.679277	0.0195	0.0681	0.7746	0.991493	0.0821	0.0723	0.2559	0.538192
Age at Menarche	25231870	European	-0.0888	0.0247	0.0003	0.00271154	-0.0586	0.0267	0.0282	0.13254	-0.0707	0.0328	0.0312	0.158	-0.0334	0.0348	0.3369	0.601208
Age at Menopause	26414677	European	-0.0901	0.0372	0.0155	0.07285	-0.0968	0.0387	0.0125	0.0773026	-0.0724	0.0457	0.113	0.402348	-0.1183	0.0528	0.025	0.217593
Age of smoking initiation	20418890	European	-0.2333	0.0795	0.0033	0.0228088	-0.2121	0.0792	0.0074	0.0496857	-0.2444	0.0947	0.0098	0.0606053	-0.1664	0.1069	0.1194	0.459984
Alanine	27005778	European	-0.0414	0.0675	0.5398	0.849893	0.0082	0.0698	0.9063	0.951855	-0.0006	0.0845	0.9947	0.9947	-0.0278	0.0883	0.7528	0.891363
Albumin	27005778	European	-0.0663	0.0863	0.4421	0.848297	0.0431	0.0764	0.573	0.762034	-0.1193	0.102	0.2421	0.677304	0.0357	0.1179	0.7618	0.891363
Alzheimers disease	24162737	European	-0.0718	0.07	0.3053	0.76325	0.0885	0.0873	0.3105	0.598094	-0.1388	0.0875	0.1129	0.402348	0.0048	0.1065	0.9644	0.976871
Amyotrophic lateral sclerosis	27455348	European	0.1389	0.0751	0.0644	0.229303	0.1268	0.0814	0.1193	0.371481	0.1424	0.0955	0.1359	0.469654	0.0975	0.1081	0.3672	0.625268
Anorexia Nervosa	24514567	European	0.106	0.032	0.0009	0.0072931	0.105	0.0336	0.0018	0.0141	0.0918	0.041	0.0253	0.132122	0.1158	0.045	0.0101	0.118675
Apolipoprotein A-I	27005778	European	0.0358	0.0813	0.6598	0.888619	0.0781	0.0938	0.4046	0.676833	0.0017	0.1004	0.9863	0.9947	0.1644	0.1169	0.1596	0.504346
Apolipoprotein B	27005778	European	0.0815	0.0755	0.2803	0.716495	0.0923	0.0803	0.2501	0.554467	0.0471	0.0937	0.6154	0.966146	0.1413	0.1093	0.1963	0.530466
Asthma	17611496	European	0.1318	0.0618	0.0329	0.138063	0.1304	0.0661	0.0484	0.203107	0.1817	0.0763	0.0173	0.0967976	0.0274	0.0886	0.7572	0.891363
Attention deficit hyperactivity disorder	20732625	European	0.2286	0.0883	0.0096	0.0524651	0.2173	0.0882	0.0137	0.0804875	0.2011	0.1047	0.0548	0.239787	0.2285	0.116	0.0489	0.310581
Attention deficit hyperactivity disorder (GC)	27663945	European	0.3619	0.1136	0.0014	0.0106129	0.3391	0.1138	0.0029	0.0212969	0.4084	0.1466	0.0053	0.0389219	0.2499	0.1224	0.0413	0.296771
Attention deficit hyperactivity disorder (No GC)	27663945	European	0.3617	0.1137	0.0015	0.0110156	0.3387	0.1138	0.0029	0.0212969	0.408	0.1464	0.0053	0.0389219	0.2498	0.1227	0.0418	0.296771
Autism spectrum disorder	0	European	0.0836	0.0504	0.0972	0.326314	0.0661	0.0518	0.2017	0.498151	0.0236	0.0614	0.7011	0.991493	0.1229	0.0679	0.0702	0.3666
Average number of double bonds in a fatty acid chain	27005778	European	0.0223	0.0538	0.679	0.896433	0.0036	0.06	0.9521	0.973123	-0.0469	0.0687	0.4947	0.920417	0.0715	0.0797	0.3697	0.625268
Average number of methylene groups per a double bond	27005778	European	0.0276	0.0543	0.6112	0.849893	0.0933	0.0988	0.3447	0.628715	0.0944	0.0699	0.1773	0.578688	-0.0288	0.0817	0.7244	0.886635
Birth weight	27680694	European	-0.0196	0.0283	0.4874	0.849893	-0.0515	0.0608	0.3969	0.676833	0.0072	0.0344	0.8348	0.991493	-0.0673	0.0378	0.0748	0.374
Body mass index	20935630	European	0.0686	0.027	0.0111	0.0579667	0.0623	0.0289	0.0313	0.141452	0.0914	0.034	0.0072	0.0483056	0.0119	0.0387	0.7573	0.891363
Celiac disease	20190752	European	0.0621	0.0642	0.3336	0.767374	0.0851	0.0822	0.3005	0.598094	0.0958	0.0755	0.2046	0.60862	0.009	0.0879	0.9181	0.954662
Child birth length	25281659	European	-0.0136	0.0555	0.8065	0.947366	0.0231	0.0845	0.7848	0.872998	-0.0039	0.0708	0.9565	0.993906	-0.0302	0.0663	0.6487	0.836112
Child birth weight	23202124	European	-0.0103	0.0543	0.8496	0.969036	0.034	0.061	0.5772	0.762034	-0.0437	0.0675	0.517	0.920417	-0.0139	0.0771	0.8569	0.923722
Childhood IQ	23358156	European	-0.1483	0.0637	0.0198	0.0894808	-0.1455	0.0672	0.0304	0.140078	-0.1773	0.0777	0.0225	0.122965	-0.098	0.0884	0.2679	0.557137
Childhood obesity	22484627	European	0.0963	0.0427	0.0241	0.106858	0.071	0.0454	0.1178	0.371481	0.0678	0.0532	0.2019	0.608288	0.08	0.0644	0.214	0.53096
Cholesterol esters in large HDL	27005778	European	0.0052	0.0637	0.9347	0.988897	0.0219	0.0376	0.5592	0.762034	0.0255	0.0816	0.7548	0.991493	0.0652	0.0881	0.4591	0.682839
Cholesterol esters in large LDL	27005778	European	0.0587	0.0854	0.4919	0.849893	-0.0765	0.0768	0.3193	0.610045	0.0441	0.1085	0.6845	0.991493	0.1369	0.118	0.2457	0.531876
Cholesterol esters in large VLDL	27005778	European	0.0308	0.0539	0.5681	0.849893	0.0761	0.0931	0.4138	0.678562	0.0159	0.0698	0.8194	0.991493	0.0758	0.0763	0.3209	0.591723
Cholesterol esters in medium HDL	27005778	European	0.0429	0.0945	0.6501	0.883084	0.07	0.0843	0.4061	0.676833	0.1182	0.1127	0.2943	0.7379	0.0166	0.1272	0.8962	0.936031
Cholesterol esters in medium LDL	27005778	European	0.0584	0.0824	0.4791	0.848297	0.1021	0.0997	0.306	0.598094	0.0497	0.1057	0.6379	0.982392	0.1325	0.1141	0.2455	0.531876
Cholesterol esters in medium VLDL	27005778	European	0.0393	0.0551	0.4761	0.848297	0.0836	0.089	0.3478	0.628715	0.0128	0.0727	0.8607	0.991493	0.0886	0.0755	0.2405	0.531876
Chronic Kidney Disease	26831199	Mixed	0.01	0.0753	0.894	0.988318	0.0368	0.1061	0.7284	0.853493	0.0227	0.0998	0.8199	0.991493	0.0411	0.0988	0.6775	0.860608
Chronotype	27494321	European	-0.0756	0.035	0.0307	0.133602	-0.0889	0.0354	0.0119	0.0755811	-0.063	0.0409	0.1238	0.434224	-0.1258	0.0475	0.0082	0.101421
Cigarettes smoked per day	20418890	European	0.1629	0.067	0.0151	0.0724184	0.1577	0.0637	0.0133	0.080141	0.1963	0.0721	0.0064	0.0455758	0.0943	0.0885	0.2865	0.575449
Citrate	27005778	European	-0.0874	0.0743	0.2395	0.662147	-0.0354	0.0563	0.5303	0.743747	0.0367	0.0853	0.6672	0.991493	-0.1618	0.0994	0.1038	0.445675
Concentration of chylomicrons and largest VLDL particles	27005778	European	-0.0049	0.0628	0.9384	0.988897	0.0217	0.0433	0.6158	0.778532	0.001	0.0846	0.9907	0.9947	0.0464	0.0918	0.613	0.809694
Concentration of IDL particles	27005778	European	0.084	0.085	0.3233	0.767374	0.1372	0.0962	0.1538	0.435458	0.0787	0.1101	0.4749	0.920417	0.1958	0.1252	0.1179	0.459984
Concentration of large HDL particles	27005778	European	0.0052	0.0604	0.9313	0.988897	0.0485	0.0658	0.4608	0.707765	0.0303	0.0773	0.6953	0.991493	0.0775	0.0869	0.3725	0.625268
Concentration of large LDL particles	27005778	European	0.0672	0.0874	0.4421	0.848297	0.1117	0.0967	0.2482	0.554467	0.0645	0.1113	0.5621	0.950313	0.1569	0.1246	0.2078	0.53096
Concentration of large VLDL particles	27005778	European	0.0156	0.056	0.7808	0.947366	-0.0328	0.0594	0.5807	0.762372	0.0273	0.0731	0.7088	0.991493	0.0243	0.0822	0.7672	0.892535
Concentration of medium HDL particles	27005778	European	0.0496	0.0861	0.5644	0.849893	0.0897	0.0881	0.3083	0.598094	0.1134	0.1033	0.272	0.712489	0.0445	0.1192	0.7088	0.881312
Concentration of medium LDL particles	27005778	European	0.0603	0.0832	0.4685	0.848297	0.1229	0.1128	0.2762	0.56936	0.0538	0.1069	0.615	0.966146	0.1429	0.1179	0.2255	0.53096
Concentration of medium VLDL particles	27005778	European	0.0194	0.0525	0.7125	0.907277	0.0328	0.0676	0.6274	0.785	0.0027	0.0701	0.9695	0.9947	0.0433	0.0766	0.5723	0.777402
Concentration of small LDL particles	27005778	European	0.0723	0.0764	0.3441	0.767374	0.1154	0.0835	0.1669	0.456064	0.0755	0.0994	0.4474	0.920417	0.156	0.1065	0.1432	0.48771
Concentration of small VLDL particles	27005778	European	0.0305	0.0542	0.5742	0.849893	0.0639	0.0793	0.4206	0.679277	0.0106	0.0718	0.8825	0.992282	0.0825	0.0766	0.2814	0.572509
Concentration of very large HDL particles	27005778	European	-0.0073	0.0849	0.9315	0.988897	0.0741	0.0887	0.4032	0.676833	-0.0156	0.1152	0.8924	0.992282	0.2206	0.1186	0.063	0.3525
Concentration of very large VLDL particles	27005778	European	-0.0082	0.065	0.9	0.988318	0.017	0.0537	0.7509	0.853493	-0.0305	0.0816	0.7084	0.991493	0.0712	0.0893	0.4251	0.654338
Concentration of very small VLDL particles	27005778	European	0.0707	0.0612	0.2479	0.677401	0.1118	0.0639	0.0802	0.300278	0.0573	0.0806	0.4774	0.920417	0.1741	0.085	0.0405	0.296771
Creatinine	27005778	European	-0.0326	0.0583	0.5766	0.849893	-0.0098	0.0383	0.7985	0.872998	-0.0537	0.0748	0.4733	0.920417	0.0489	0.0761	0.5203	0.736932
Crohns disease	26192919	European	0.0908	0.0337	0.0071	0.043475	0.0925	0.0353	0.0088	0.0574444	0.1024	0.0396	0.0097	0.0606053	0.0817	0.0476	0.086	0.412449
Description of average fatty acid chain length; not actual carbon number	27005778	European	0.0469	0.0698	0.5015	0.849893	-0.0024	0.0643	0.9703	0.974447	-0.053	0.095	0.5767	0.964327	0.0649	0.1026	0.5266	0.736932
Difference in height between adolescence and adulthood; age 14	23449627	European	-0.1191	0.0699	0.0885	0.305846	-0.0934	0.0728	0.1995	0.498151	-0.1494	0.0811	0.0654	0.264983	-0.019	0.0952	0.8421	0.915417
Difference in height between childhood and adulthood; age 8	23449627	European	-0.0538	0.0536	0.3161	0.767374	0.0404	0.0634	0.5243	0.742232	-0.0102	0.0654	0.8759	0.992282	-0.0498	0.078	0.5229	0.736932
Eczema	26482879	Mixed	0.0453	0.0638	0.4778	0.848297	-0.0125	0.0665	0.8507	0.912852	0.0155	0.0783	0.843	0.991493	-0.0023	0.0851	0.9785	0.982682
Extreme bmi	23563607	European	0.0394	0.0411	0.337	0.767374	-0.0209	0.03	0.4854	0.712931	0.0365	0.0529	0.4899	0.920417	0.0162	0.0598	0.7865	0.897221
Extreme height	23563607	European	-0.0572	0.0338	0.091	0.309928	-0.0441	0.0367	0.2297	0.539795	0.0054	0.0448	0.9048	0.992282	-0.1035	0.0514	0.0439	0.296771
Extreme waist-to-hip ratio	23563607	European	0.1626	0.0649	0.0122	0.0623261	0.1535	0.067	0.0219	0.116966	0.1673	0.0792	0.0347	0.169885	0.1317	0.0895	0.1413	0.48771
Fasting glucose main effect	22581228	European	0.0892	0.0437	0.0413	0.159107	0.08	0.0464	0.0845	0.310273	0.0532	0.0543	0.3273	0.776924	0.11	0.0635	0.0833	0.407823
Fasting insulin main effect	22581228	European	0.1139	0.0556	0.0403	0.158625	0.1316	0.0578	0.0227	0.118544	0.1489	0.0623	0.0168	0.0962927	0.0916	0.0804	0.2543	0.538192
Fasting proinsulin	20081858	European	0.0099	0.075	0.8949	0.988318	0.0031	0.022	0.8887	0.944998	-0.0015	0.0866	0.9859	0.9947	-0.0302	0.1071	0.7784	0.896686
Fathers age at death	27015805	European	-0.1464	0.0557	0.0086	0.0492381	-0.1149	0.0593	0.0524	0.21231	-0.099	0.0704	0.1596	0.528254	-0.1222	0.0739	0.0981	0.434972
Femoral Neck bone mineral density	26367794	Mixed	-0.097	0.0389	0.0126	0.063	-0.0908	0.0406	0.0252	0.122776	-0.0489	0.0485	0.3136	0.752	-0.144	0.0588	0.0143	0.146109
Femoral neck bone mineral density	22504420	Mixed	-0.0078	0.0286	0.7848	0.947366	0.0431	0.0612	0.4805	0.710173	0.015	0.0354	0.6716	0.991493	-0.0607	0.0495	0.2199	0.53096
Ferritin	25352340	European	-0.0568	0.0657	0.3878	0.813688	0.0976	0.0905	0.2804	0.572991	-0.0333	0.0813	0.6816	0.991493	-0.1477	0.1132	0.192	0.530466
Forced expiratory volume in 1 second (FEV1)	26635082	European	-0.0188	0.0335	0.5735	0.849893	0.0316	0.0674	0.6393	0.79211	-0.0394	0.0517	0.4467	0.920417	0.0145	0.0465	0.7554	0.891363
Forced expiratory volume in 1 second (FEV1)	21946350	European	-0.0151	0.0392	0.7001	0.899036	-0.0218	0.0662	0.7413	0.853493	-0.0275	0.0746	0.7124	0.991493	-0.0186	0.0723	0.7973	0.89761
Forced expiratory volume in 1 second (FEV1)	28166213	European	-0.022	0.0569	0.6994	0.899036	0.002	0.0371	0.957	0.973123	-0.0076	0.0395	0.8477	0.991493	0.0053	0.0585	0.9273	0.95998
Forced expiratory volume in 1 second (FEV1)/Forced Vital capacity(FVC)	28166213	European	-0.022	0.0432	0.6107	0.849893	0.0455	0.057	0.4246	0.679277	0.0298	0.0409	0.466	0.920417	0.0372	0.0464	0.423	0.654338
Forced expiratory volume in 1 second (FEV1)/Forced Vital capacity(FVC)	21946350	European	0.0089	0.0328	0.7874	0.947366	0.0265	0.0635	0.6764	0.806873	-0.0211	0.0529	0.6897	0.991493	-0.0332	0.0657	0.6133	0.809694
Forced expiratory volume in 1 second (FEV1)/Forced Vital capacity(FVC)	26635082	European	0.0008	0.0495	0.9865	1	0.0185	0.0758	0.8074	0.878421	-0.0063	0.0622	0.9192	0.992282	-0.0205	0.0677	0.7624	0.891363
Forced Vital capacity(FVC)	28166213	European	-0.0336	0.0324	0.2994	0.756548	0.0431	0.0655	0.5098	0.735621	-0.0251	0.0376	0.5047	0.920417	-0.0148	0.0458	0.7472	0.891363
Forced Vital capacity(FVC)	26635082	European	-0.0146	0.0376	0.6977	0.899036	0.0208	0.0659	0.7518	0.853493	-0.0255	0.0498	0.6082	0.966146	0.0032	0.0586	0.9561	0.972656
Forearm Bone mineral density	26367794	Mixed	-0.0594	0.0952	0.5327	0.849893	-0.0319	0.0623	0.6086	0.778532	0.0765	0.1133	0.4998	0.920417	-0.2277	0.1532	0.1373	0.48771
Former vs Current smoker	20418890	European	-0.128	0.0651	0.0492	0.186484	-0.1046	0.0645	0.1049	0.362522	-0.1413	0.0744	0.0575	0.245682	-0.0421	0.0886	0.6351	0.824577
Free cholesterol	27005778	European	0.0544	0.1044	0.6021	0.849893	-0.0474	0.0434	0.2748	0.56936	0.1	0.1339	0.4552	0.920417	0.1346	0.1424	0.3447	0.609056
Free cholesterol in IDL	27005778	European	0.0402	0.0802	0.6162	0.850947	0.0511	0.0542	0.3461	0.628715	0.0309	0.1055	0.7696	0.991493	0.1454	0.1169	0.2136	0.53096
Free cholesterol in large HDL	27005778	European	-0.0168	0.0639	0.793	0.947366	0.0325	0.0613	0.5964	0.778532	0.0084	0.0838	0.9205	0.992282	0.0909	0.0935	0.3308	0.597985
Free cholesterol in large LDL	27005778	European	0.081	0.0911	0.3738	0.798573	0.1175	0.1003	0.2412	0.554467	0.0685	0.1141	0.5481	0.950313	0.1737	0.1287	0.1773	0.520191
Free cholesterol in large VLDL	27005778	European	-0.0148	0.0593	0.8027	0.947366	0.0025	0.0652	0.9696	0.974447	-0.0385	0.077	0.6172	0.966146	0.0294	0.0826	0.7217	0.886635
Free cholesterol in medium HDL	27005778	European	0.0492	0.0785	0.5307	0.849893	0.0957	0.0827	0.2473	0.554467	0.1205	0.1	0.2282	0.653988	0.0642	0.1068	0.5479	0.752962
Free cholesterol in medium VLDL	27005778	European	0.0323	0.0603	0.5925	0.849893	0.0421	0.0649	0.5165	0.735621	-0.0237	0.0772	0.7584	0.991493	0.1076	0.0862	0.2119	0.53096
Free cholesterol in small VLDL	27005778	European	0.0145	0.0584	0.8032	0.947366	0.0402	0.0704	0.5678	0.762034	0.0023	0.0769	0.9765	0.9947	0.0725	0.0811	0.3709	0.625268
Free cholesterol in very large HDL	27005778	European	-0.0401	0.1011	0.6919	0.899036	0.0275	0.0783	0.7259	0.853493	-0.0381	0.1295	0.7687	0.991493	0.1538	0.1328	0.2467	0.531876
Free cholesterol to esterified cholesterol ratio	27005778	European	0.0696	0.1124	0.5359	0.849893	0.0685	0.0664	0.3023	0.598094	0.1121	0.1462	0.443	0.920417	0.1509	0.1574	0.3377	0.601208
Glucose	27005778	European	-0.1015	0.068	0.1356	0.430622	-0.1099	0.0692	0.1121	0.371481	-0.0662	0.0838	0.4298	0.920417	-0.1655	0.0902	0.0665	0.359443
Glutamine	27005778	European	-0.0865	0.0772	0.2626	0.693382	-0.127	0.0788	0.1072	0.365101	-0.0938	0.0909	0.3018	0.738781	-0.1626	0.1011	0.1077	0.445675
Glycoprotein acetyls; mainly a1-acid glycoprotein	27005778	European	0.0847	0.0673	0.2081	0.596384	0.0988	0.0724	0.1724	0.465678	0.1211	0.086	0.1591	0.528254	0.0614	0.0947	0.5169	0.736932
HbA1C	20858683	European	-0.0357	0.0548	0.5149	0.849893	0.0649	0.09	0.4706	0.708742	-0.0378	0.0685	0.5808	0.964327	-0.05	0.0766	0.5141	0.736932
HDL cholesterol	20686565	European	-0.0485	0.0338	0.1514	0.474387	-0.0612	0.0365	0.0934	0.332561	-0.0685	0.0428	0.1097	0.402348	-0.0436	0.0499	0.3829	0.630392
Heart rate	23583979	Mixed	0.0473	0.0401	0.2383	0.662147	0.0474	0.0422	0.2621	0.56936	0.0603	0.0466	0.1952	0.608288	0.0203	0.056	0.7166	0.886321
Height_2010	20881960	European	-0.0677	0.0233	0.0037	0.0248429	-0.0613	0.025	0.0143	0.0819634	-0.0275	0.0287	0.3378	0.786019	-0.1036	0.0337	0.0021	0.0308437
Height; Females at age 10 and males at age 12	23449627	European	-0.1184	0.0477	0.0131	0.0641354	-0.0923	0.0494	0.062	0.242833	-0.1264	0.0559	0.0238	0.127114	-0.0411	0.0623	0.5092	0.736932
Hip circumference	25673412	European	0.041	0.0289	0.1559	0.482059	0.0451	0.031	0.1458	0.417841	0.1013	0.0359	0.0048	0.0376	-0.0395	0.0393	0.3141	0.591723
HOMA-B	20081858	European	0.0833	0.0534	0.119	0.383726	0.0888	0.058	0.1253	0.372728	0.0768	0.0682	0.2599	0.712489	0.0949	0.0787	0.2282	0.53096
HOMA-IR	20081858	European	0.1207	0.0629	0.0552	0.205905	-0.1225	0.0795	0.1233	0.371481	0.1017	0.0794	0.2003	0.608288	0.0968	0.0833	0.2454	0.531876
ICV	25607358	European	-0.0471	0.0722	0.5142	0.849893	-0.0941	0.074	0.2035	0.498151	-0.0893	0.0859	0.2983	0.7379	-0.0887	0.1018	0.3836	0.630392
Idiopathic pulmonary fibrosis	29066090	European	-0.0932	0.0674	0.1665	0.508149	-0.0418	0.0479	0.3834	0.67659	0.0669	0.1352	0.6208	0.966146	0.1171	0.148	0.4288	0.654338
Infant head circumference	22504419	European	0.1269	0.0342	0.0002	0.00188	-0.0895	0.0643	0.1639	0.453135	-0.0788	0.0713	0.2687	0.712489	-0.0918	0.0927	0.3223	0.591723
Intelligence	28530673	European	NA	NA	NA	NA	-0.072	0.0322	0.0256	0.122776	-0.0781	0.0363	0.0316	0.158	-0.0637	0.0446	0.1533	0.504346
Isoleucine	27005778	European	0.0388	0.0698	0.5788	0.849893	0.0381	0.0666	0.5672	0.762034	0.0078	0.0875	0.9288	0.993906	0.0704	0.0917	0.4422	0.664586
LDL cholesterol	20686565	European	0.0272	0.0357	0.4465	0.848297	0.0489	0.0397	0.2174	0.521316	0.0564	0.0478	0.2376	0.672723	0.0237	0.0524	0.6511	0.836112
Leptin_adjBMI	26833098	European	-0.0307	0.0592	0.6034	0.849893	0.0362	0.07	0.6044	0.778532	-0.0214	0.0717	0.7655	0.991493	-0.0637	0.0804	0.4283	0.654338
Leptin_not_adjBMI	26833098	European	0.0555	0.0587	0.3447	0.767374	-0.0316	0.0513	0.5377	0.747689	0.1054	0.072	0.1429	0.486688	-0.0785	0.0784	0.317	0.591723
Leucine	27005778	European	-0.0003	0.084	0.9971	1	-0.0147	0.0504	0.7708	0.866689	0.0229	0.105	0.8275	0.991493	0.0188	0.1154	0.8708	0.925964
Lumbar Spine bone mineral density	26367794	Mixed	-0.0584	0.0427	0.1716	0.517	-0.0609	0.0436	0.1632	0.453135	0.0529	0.0438	0.2264	0.653988	-0.1688	0.0604	0.0052	0.0678889
Lumbar spine bone mineral density	22504420	Mixed	0.0314	0.0375	0.4021	0.82393	-0.0521	0.0727	0.4735	0.708742	0.0135	0.051	0.7913	0.991493	-0.0107	0.0548	0.8453	0.915417
Lung adenocarcinoma	27488534	European	0.1699	0.0813	0.0367	0.151307	0.1643	0.0828	0.0472	0.201673	0.1993	0.1	0.0463	0.21761	0.1379	0.1066	0.1958	0.530466
Lung cancer (squamous cell)	24880342	European	0.3255	0.1056	0.0021	0.0149545	0.302	0.1041	0.0037	0.0263485	0.4129	0.1237	0.0008	0.00696296	0.126	0.126	0.3172	0.591723
Mean Accumbens	25607358	European	-0.0698	0.0858	0.4161	0.836962	-0.1391	0.0901	0.1226	0.371481	-0.1811	0.1087	0.0957	0.374825	-0.0623	0.1179	0.5971	0.80182
Mean Caudate	25607358	European	0.0674	0.0518	0.1931	0.567231	0.0993	0.1145	0.3858	0.67659	0.04	0.0667	0.5482	0.950313	0.0476	0.0748	0.5241	0.736932
Mean diameter for HDL particles	27005778	European	-0.0281	0.0659	0.6693	0.888619	-0.0104	0.0786	0.8945	0.946881	-0.0214	0.0851	0.8014	0.991493	0.0576	0.0924	0.5331	0.736932
Mean diameter for LDL particles	27005778	European	0.0058	0.0947	0.9514	0.998121	0.0066	0.0656	0.9195	0.960367	-0.0236	0.1264	0.8518	0.991493	0.031	0.1262	0.8058	0.901729
Mean diameter for VLDL particles	27005778	European	-0.0022	0.0567	0.9696	1	0.0048	0.0699	0.9452	0.973123	-0.0103	0.0749	0.8908	0.992282	0.0102	0.078	0.8956	0.936031
Mean Hippocampus	25607358	European	-0.077	0.0767	0.315	0.767374	0.1027	0.0667	0.1233	0.371481	-0.1528	0.0948	0.1072	0.399873	-0.0567	0.1054	0.5909	0.798055
Mean Pallidum	25607358	European	-0.0011	0.0663	0.9867	1	0.0007	0.0731	0.9925	0.9925	-0.0825	0.0862	0.3389	0.786019	0.13	0.0874	0.1366	0.48771
Mean platelet volume	22139419	European	-0.0461	0.041	0.261	0.693382	0.0481	0.0632	0.447	0.695662	-0.0637	0.0529	0.2281	0.653988	0.0037	0.0597	0.9503	0.970959
Mean Putamen	25607358	European	0.0293	0.0516	0.5703	0.849893	-0.0068	0.0233	0.7695	0.866689	-0.0067	0.0592	0.9099	0.992282	-0.0083	0.0619	0.8933	0.936031
Mean Thalamus	25607358	European	-0.0741	0.0791	0.3494	0.767374	-0.1069	0.0813	0.1883	0.486269	-0.1799	0.0937	0.0549	0.239787	0.0175	0.1011	0.8629	0.925943
Mono-unsaturated fatty acids	27005778	European	0.0489	0.0823	0.5529	0.849893	-0.0407	0.0363	0.2626	0.56936	0.0967	0.1027	0.3462	0.786019	0.0791	0.1034	0.444	0.664586
Mothers age at death	27015805	European	-0.122	0.0645	0.0586	0.215172	-0.1102	0.0642	0.0859	0.310562	-0.1205	0.0727	0.0976	0.376	-0.0837	0.0931	0.3684	0.625268
Multiple sclerosis	21833088	European	0.2525	0.1069	0.0182	0.0838627	0.2522	0.1121	0.0245	0.1225	0.1995	0.121	0.0992	0.376	0.2975	0.1411	0.035	0.274167
Neo-conscientiousness	21173776	European	-0.1682	0.093	0.0706	0.247627	-0.2281	0.101	0.0239	0.122098	-0.3253	0.1211	0.0072	0.0483056	-0.0759	0.1212	0.5314	0.736932
Neo-openness to experience	21173776	European	0.0133	0.0743	0.8577	0.969036	-0.0204	0.062	0.7426	0.853493	0.0162	0.0877	0.8538	0.991493	0.0532	0.1109	0.6314	0.824577
Obesity class 1	23563607	European	0.0785	0.0293	0.0074	0.043475	0.0768	0.0319	0.0162	0.0906429	0.1004	0.0375	0.0074	0.0483056	0.036	0.0413	0.3827	0.630392
Obesity class 2	23563607	European	0.0658	0.035	0.0603	0.218008	0.0598	0.0366	0.1029	0.360918	0.0845	0.0456	0.0639	0.263447	0.0191	0.0478	0.6892	0.866107
Obesity class 3	23563607	European	0.1438	0.0537	0.0074	0.043475	0.1565	0.0551	0.0045	0.0311029	0.1385	0.066	0.0357	0.171214	0.1668	0.0708	0.0184	0.17296
Omega-3 fatty acids	27005778	European	0.047	0.0685	0.4927	0.849893	-0.0223	0.034	0.5118	0.735621	0.0055	0.0886	0.9501	0.993906	0.1212	0.0922	0.1888	0.530466
Omega-9 and saturated fatty acids	27005778	European	0.0753	0.0951	0.4285	0.846197	0.1279	0.0992	0.1972	0.498151	0.1318	0.1195	0.2701	0.712489	0.1177	0.1167	0.3133	0.591723
Overweight	23563607	European	0.0873	0.0325	0.0072	0.043475	0.0822	0.0355	0.0205	0.112035	0.099	0.0412	0.0163	0.0957625	0.05	0.0441	0.2565	0.538192
Parents age at death	27015805	European	-0.0561	0.0671	0.4032	0.82393	-0.0411	0.0572	0.4723	0.708742	-0.0104	0.088	0.9056	0.992282	-0.0979	0.0999	0.3274	0.596426
Parkinsons disease	19915575	European	-0.0397	0.0472	0.4003	0.82393	-0.0195	0.042	0.6426	0.79211	-0.0581	0.0557	0.2967	0.7379	0.0336	0.0645	0.6024	0.804341
Phenylalanine	27005778	European	0.1094	0.0857	0.2018	0.585469	0.1618	0.0926	0.0805	0.300278	0.206	0.1178	0.0804	0.320237	0.0949	0.1112	0.3935	0.633373
Phospholipids in chylomicrons and largest VLDL particles	27005778	European	-0.0008	0.0667	0.99	1	-0.015	0.059	0.7987	0.872998	0.0023	0.0886	0.979	0.9947	0.0143	0.0981	0.8844	0.936031
Phospholipids in IDL	27005778	European	0.0594	0.0894	0.5064	0.849893	0.1305	0.1272	0.3052	0.598094	0.0402	0.1147	0.726	0.991493	0.1657	0.1316	0.208	0.53096
Phospholipids in large HDL	27005778	European	0.0007	0.0611	0.9912	1	0.0292	0.0436	0.502	0.732733	0.0317	0.0784	0.6864	0.991493	0.0675	0.0879	0.4423	0.664586
Phospholipids in large LDL	27005778	European	0.1041	0.0965	0.2805	0.716495	0.1362	0.1049	0.1941	0.495799	0.0878	0.1183	0.458	0.920417	0.1862	0.1326	0.1603	0.504346
Phospholipids in large VLDL	27005778	European	-0.0068	0.0629	0.9141	0.988897	-0.0081	0.0694	0.9073	0.951855	-0.0703	0.0754	0.3512	0.786019	0.0883	0.0876	0.3134	0.591723
Phospholipids in medium HDL	27005778	European	0.0423	0.0793	0.5939	0.849893	-0.1229	0.1179	0.2971	0.598094	0.107	0.0982	0.2759	0.712489	0.0524	0.1097	0.6332	0.824577
Phospholipids in medium LDL	27005778	European	0.1028	0.0848	0.2253	0.637898	0.1346	0.0909	0.1386	0.402111	0.0761	0.1025	0.4577	0.920417	0.2016	0.1209	0.0955	0.434972
Phospholipids in medium VLDL	27005778	European	0.0425	0.0602	0.4801	0.848297	0.0399	0.0523	0.4447	0.695662	-0.0106	0.0758	0.8891	0.992282	0.1028	0.0876	0.2405	0.531876
Phospholipids in small VLDL	27005778	European	0.015	0.057	0.7923	0.947366	0.0319	0.0731	0.6627	0.796962	-0.0132	0.0752	0.8601	0.991493	0.0733	0.0819	0.3707	0.625268
Phospholipids in very large HDL	27005778	European	-0.0263	0.072	0.7152	0.907277	0.0331	0.0745	0.6563	0.796335	-0.0231	0.098	0.8135	0.991493	0.126	0.1041	0.2258	0.53096
Phospholipids in very large VLDL	27005778	European	-0.0155	0.0641	0.8094	0.947366	-0.0024	0.0336	0.944	0.973123	-0.0239	0.0833	0.7737	0.991493	0.0186	0.0886	0.8342	0.915417
Phospholipids in very small VLDL	27005778	European	0.0519	0.0715	0.4682	0.848297	0.1081	0.0797	0.175	0.46733	0.0613	0.0974	0.5288	0.934346	0.1574	0.1038	0.1296	0.483429
Platelet count	22139419	European	0.0677	0.033	0.0401	0.158625	0.054	0.0347	0.1199	0.371481	0.0436	0.0413	0.2911	0.7379	0.0677	0.0489	0.1666	0.504346
Primary biliary cirrhosis	26394269	European	0.037	0.05	0.4591	0.848297	0.0466	0.0601	0.438	0.690805	0.0419	0.0578	0.4685	0.920417	0.0234	0.072	0.7448	0.891363
Primary sclerosing cholangitis	27992413	Mixed	-0.1099	0.0432	0.011	0.0579667	-0.1369	0.0418	0.0011	0.00891379	-0.146	0.0484	0.0026	0.021069	-0.126	0.0744	0.0903	0.42441
Ratio of bisallylic groups to double bonds	27005778	European	0.0057	0.0524	0.913	0.988897	0.011	0.0626	0.8602	0.91885	-0.0479	0.0615	0.4359	0.920417	0.048	0.0766	0.5303	0.736932
Ratio of bisallylic groups to total fatty acids	27005778	European	-0.0043	0.0513	0.9329	0.988897	-0.0462	0.0739	0.5317	0.743747	-0.0676	0.0618	0.2746	0.712489	0.0293	0.0732	0.6887	0.866107
Rheumatoid Arthritis	24390342	European	0.0409	0.0358	0.2541	0.686362	0.0376	0.063	0.55	0.760294	0.0164	0.0449	0.7139	0.991493	0.0183	0.0487	0.7063	0.881312
Serum creatinine	26831199	Mixed	0.0125	0.0345	0.7181	0.907277	-0.003	0.0541	0.9559	0.973123	-0.0049	0.0445	0.9122	0.992282	0.014	0.0495	0.7778	0.896686
Serum creatinine (non-diabetes)	26831199	Mixed	0.0058	0.0364	0.8733	0.977264	-0.0207	0.0803	0.7962	0.872998	-0.0048	0.0443	0.9146	0.992282	-0.0142	0.0519	0.7844	0.897221
Serum cystatin c	26831199	Mixed	-0.0233	0.0469	0.6192	0.850947	0.065	0.0723	0.3689	0.656754	-0.0828	0.0646	0.2	0.608288	0.0137	0.0632	0.8286	0.915417
Serum total cholesterol	27005778	European	0.0542	0.0888	0.5415	0.849893	0.0899	0.0916	0.3266	0.61896	0.0288	0.1125	0.7983	0.991493	0.1705	0.1235	0.1674	0.504346
Serum total triglycerides	27005778	European	0.0303	0.057	0.5952	0.849893	0.046	0.0581	0.4278	0.679277	0.0032	0.0723	0.9643	0.993906	0.0897	0.083	0.2798	0.572509
Serumurate overweight	25811787	European	-0.0557	0.0415	0.1791	0.532766	0.0979	0.0895	0.2739	0.56936	-0.0415	0.0598	0.4879	0.920417	-0.072	0.06	0.2305	0.531054
Sitting height ratio	25865494	European	0.0059	0.0463	0.8984	0.988318	-0.0109	0.0515	0.8329	0.901988	0.0047	0.0592	0.9362	0.993906	0.0003	0.0624	0.9965	0.9965
Sleep duration	27494321	European	-0.1063	0.0406	0.0088	0.0492381	-0.0814	0.0429	0.0574	0.228627	-0.0902	0.048	0.0602	0.252625	-0.0841	0.0598	0.1592	0.504346
Systemic lupus erythematosus	26502338	European	0.021	0.0519	0.6854	0.899036	0.0246	0.0758	0.7456	0.853493	-0.0226	0.0679	0.7392	0.991493	0.0852	0.0656	0.1942	0.530466
Total Cholesterol	20686565	European	0.0504	0.0324	0.1192	0.383726	0.0692	0.0355	0.0514	0.211912	0.0837	0.0428	0.0502	0.231314	0.0387	0.0484	0.4239	0.654338
Total cholesterol in HDL	27005778	European	0.0063	0.0697	0.9279	0.988897	0.0531	0.0591	0.3684	0.656754	0.0391	0.0877	0.6557	0.991493	0.1119	0.0946	0.2367	0.531876
Total cholesterol in IDL	27005778	European	0.078	0.0891	0.3814	0.807468	0.1172	0.0986	0.2346	0.545851	0.06	0.1133	0.5962	0.966146	0.1775	0.1279	0.1651	0.504346
Total cholesterol in large HDL	27005778	European	-0.0146	0.0646	0.8213	0.9494	0.0341	0.0679	0.6162	0.778532	0.01	0.0827	0.9035	0.992282	0.0775	0.0907	0.393	0.633373
Total cholesterol in large LDL	27005778	European	0.0828	0.09	0.3577	0.771188	0.1121	0.0966	0.2456	0.554467	0.065	0.1119	0.5614	0.950313	0.1679	0.1239	0.1754	0.520191
Total cholesterol in large VLDL	27005778	European	-0.0278	0.0606	0.6466	0.883084	0.0251	0.0758	0.7405	0.853493	-0.0543	0.0822	0.5091	0.920417	0.0057	0.0836	0.9459	0.970683
Total cholesterol in LDL	27005778	European	0.0711	0.0876	0.4167	0.836962	0.0934	0.0844	0.2684	0.56936	0.0475	0.1075	0.6586	0.991493	0.1702	0.1268	0.1793	0.520191
Total cholesterol in medium HDL	27005778	European	0.027	0.0875	0.758	0.942487	-0.0228	0.0272	0.4005	0.676833	0.1093	0.1075	0.3093	0.749335	0.0302	0.1181	0.7983	0.89761
Total cholesterol in medium LDL	27005778	European	0.0834	0.0867	0.3357	0.767374	0.1173	0.0943	0.2136	0.517485	0.0632	0.1076	0.5569	0.950313	0.1847	0.1249	0.1392	0.48771
Total cholesterol in medium VLDL	27005778	European	0.0298	0.0575	0.6045	0.849893	-0.0495	0.0973	0.6113	0.778532	-0.0183	0.0754	0.8085	0.991493	0.0814	0.0803	0.3104	0.591723
Total cholesterol in small LDL	27005778	European	0.0207	0.0819	0.801	0.947366	0.0472	0.0646	0.4644	0.708662	0.0199	0.1067	0.8518	0.991493	0.1103	0.1179	0.3498	0.613455
Total cholesterol in small VLDL	27005778	European	0.0145	0.0651	0.8235	0.9494	0.0273	0.0564	0.628	0.785	-0.0049	0.0851	0.9536	0.993906	0.0779	0.0908	0.3907	0.633373
Total cholesterol in very large HDL	27005778	European	0.0289	0.1205	0.8103	0.947366	0.0868	0.0899	0.3344	0.623683	0.0283	0.1468	0.8473	0.991493	0.2697	0.1741	0.1215	0.460524
Total lipids in chylomicrons and largest VLDL particles	27005778	European	0.0115	0.0639	0.8572	0.969036	0.0355	0.0801	0.6574	0.796335	0.004	0.085	0.9627	0.993906	0.0405	0.0934	0.6646	0.84881
Total lipids in IDL	27005778	European	0.0819	0.0869	0.3458	0.767374	0.1312	0.0978	0.1799	0.475017	0.0732	0.1117	0.5123	0.920417	0.1901	0.127	0.1343	0.48771
Total lipids in large HDL	27005778	European	0.0017	0.0612	0.9778	1	0.0477	0.0734	0.5159	0.735621	0.0263	0.0785	0.7376	0.991493	0.0719	0.0871	0.4093	0.654323
Total lipids in large LDL	27005778	European	0.0648	0.0878	0.4605	0.848297	0.1045	0.0947	0.27	0.56936	0.059	0.1113	0.5958	0.966146	0.1509	0.1235	0.2218	0.53096
Total lipids in large VLDL	27005778	European	0.0102	0.06	0.8653	0.972945	0.0257	0.0593	0.6647	0.796962	-0.034	0.0749	0.6493	0.990815	0.0895	0.0833	0.2826	0.572509
Total lipids in medium HDL	27005778	European	0.0488	0.0892	0.5843	0.849893	0.0918	0.0949	0.3337	0.623683	0.1168	0.107	0.2751	0.712489	0.0376	0.1223	0.7583	0.891363
Total lipids in medium LDL	27005778	European	0.0635	0.0825	0.4414	0.848297	0.1055	0.0962	0.2725	0.56936	0.0562	0.106	0.5959	0.966146	0.1396	0.1153	0.2262	0.53096
Total lipids in medium VLDL	27005778	European	0.032	0.0581	0.5818	0.849893	0.0281	0.0396	0.4779	0.710173	-0.0169	0.0744	0.8206	0.991493	0.1046	0.0816	0.1998	0.530466
Total lipids in small HDL	27005778	European	0.0608	0.0936	0.5164	0.849893	0.0321	0.0376	0.3931	0.676833	0.1114	0.1191	0.3498	0.786019	0.0333	0.1262	0.7921	0.89761
Total lipids in small LDL	27005778	European	0.064	0.0802	0.4251	0.846197	0.1063	0.0879	0.2267	0.538126	0.0681	0.1043	0.5136	0.920417	0.1434	0.1122	0.2009	0.530466
Total lipids in small VLDL	27005778	European	0.0315	0.0558	0.5716	0.849893	0.0471	0.0579	0.4155	0.678562	0.014	0.0721	0.8458	0.991493	0.081	0.078	0.2989	0.591723
Total lipids in very large HDL	27005778	European	0.0226	0.0893	0.8005	0.947366	0.1218	0.1287	0.3442	0.628715	0.022	0.1175	0.8515	0.991493	0.2045	0.1303	0.1166	0.459984
Total lipids in very large VLDL	27005778	European	0.0017	0.0599	0.9776	1	-0.0148	0.0544	0.7858	0.872998	0.0058	0.0791	0.9419	0.993906	0.0165	0.081	0.839	0.915417
Total lipids in very small VLDL	27005778	European	0.061	0.0626	0.3292	0.767374	0.1021	0.0674	0.13	0.381875	0.0469	0.0853	0.5827	0.964327	0.1677	0.0897	0.0615	0.3525
Transferrin	25352340	European	0.1554	0.0728	0.0328	0.138063	0.1609	0.0801	0.0446	0.197755	0.1586	0.0827	0.0551	0.239787	0.1814	0.1129	0.1081	0.445675
Triglycerides in chylomicrons and largest VLDL particles	27005778	European	0.0028	0.0678	0.9668	1	0.027	0.0803	0.7367	0.853493	0.0056	0.0875	0.9491	0.993906	0.0219	0.1004	0.8275	0.915417
Triglycerides in IDL	27005778	European	0.0633	0.0646	0.327	0.767374	0.1084	0.0687	0.1149	0.371481	0.0669	0.0841	0.4263	0.920417	0.1518	0.0915	0.097	0.434972
Triglycerides in large VLDL	27005778	European	-0.0065	0.0621	0.9168	0.988897	-0.0012	0.0238	0.9607	0.973123	-0.0734	0.0772	0.342	0.786019	0.0876	0.0878	0.3188	0.591723
Triglycerides in medium VLDL	27005778	European	0.0382	0.0658	0.5617	0.849893	-0.0485	0.0864	0.5741	0.762034	-0.0382	0.0815	0.6396	0.982392	0.1179	0.0953	0.2163	0.53096
Triglycerides in small HDL	27005778	European	0.0245	0.0745	0.742	0.9275	-0.0208	0.0449	0.6438	0.79211	-0.0177	0.0937	0.8504	0.991493	0.0771	0.1106	0.4856	0.717711
Triglycerides in small VLDL	27005778	European	0.0253	0.0579	0.6621	0.888619	0.0386	0.0687	0.5748	0.762034	-0.0113	0.0755	0.8809	0.992282	0.0853	0.0832	0.3056	0.591723
Triglycerides in very large HDL	27005778	European	0.0745	0.0684	0.2764	0.716495	0.1358	0.0749	0.0696	0.268131	0.0623	0.0903	0.4906	0.920417	0.2212	0.0995	0.0262	0.219603
Triglycerides in very large VLDL	27005778	European	-0.0213	0.0607	0.7254	0.911599	0.0098	0.0484	0.8392	0.904642	-0.0309	0.0803	0.7005	0.991493	-0.006	0.0817	0.9419	0.970683
Triglycerides in very small VLDL	27005778	European	0.0528	0.0565	0.3494	0.767374	0.0783	0.0593	0.1868	0.486269	0.0386	0.0745	0.6046	0.966146	0.124	0.0795	0.119	0.459984
Type 2 Diabetes	22885922	European	0.0292	0.0408	0.4742	0.848297	0.0311	0.0613	0.6116	0.778532	0.0319	0.054	0.5543	0.950313	0.0018	0.0575	0.9753	0.982682
Tyrosine	27005778	European	0.1076	0.0674	0.1101	0.364415	0.1102	0.0704	0.1178	0.371481	0.1086	0.0841	0.1967	0.608288	0.0771	0.0967	0.4254	0.654338
Ulcerative colitis	26192919	European	0.1369	0.0427	0.0013	0.0101833	0.1381	0.0418	0.0009	0.00783333	0.1306	0.0513	0.0109	0.0656795	0.1536	0.0517	0.003	0.0414706
Urate	23263486	European	0.0193	0.031	0.5344	0.849893	0.0089	0.1012	0.9303	0.967347	0.0315	0.0482	0.5132	0.920417	-0.0555	0.0394	0.1596	0.504346
Urinary albumin-to-creatinine ratio	26631737	European	0.0383	0.0648	0.5546	0.849893	0.0829	0.0973	0.3941	0.676833	-0.0245	0.0729	0.7364	0.991493	0.1756	0.0931	0.0593	0.348388
Urinary albumin-to-creatinine ratio (non-diabetes)	26631737	European	0.0388	0.0649	0.55	0.849893	-0.0334	0.0446	0.4547	0.70299	-0.0516	0.0738	0.4849	0.920417	0.1944	0.0966	0.0442	0.296771
Valine	27005778	European	0.0166	0.0764	0.8282	0.9494	0.0084	0.0205	0.6808	0.80802	0.0235	0.0965	0.8073	0.991493	0.0207	0.1017	0.8387	0.915417
