## Supplemental Data 3 for "A Sex-Specific Genome-Wide Association Study of Depression Phenotypes in UK Biobank"

### Sheet: Total
Supplementary Data 3a. Genome-wide significant gene-based hits (P < 2.626 x 10-6) in the MAGMA gene-based analysis for broad depression in the total sample. NSNPS is the number of SNPs mapped to gene based on positional mapping
Gene	Chr	Start	Stop	NSNPs	P
NEGR1	1	71861623	72748417	169	1.45881e-11
TMEM106B	7	12250867	12282993	173	3.3266e-11
HIST1H3J	6	27858093	27860884	26	9.66051e-11
HIST1H2AM	6	27860477	27860963	25	9.66051e-11
HIST1H2BO	6	27861203	27861669	23	9.66051e-11
HIST1H1B	6	27834570	27835359	20	1.7406e-10
HIST1H3I	6	27839623	27840099	21	1.7406e-10
HIST1H4L	6	27840926	27841289	22	1.7406e-10
GABBR1	6	29523406	29601753	76	1.83823e-10
OR2H2	6	29555683	29556745	27	1.83823e-10
OR14J1	6	29274403	29275519	10	3.16957e-10
ZSCAN12	6	28346732	28367511	15	3.62577e-10
ZKSCAN3	6	28317691	28336947	9	3.64167e-10
HIST1H2AK	6	27805658	27806117	26	3.76877e-10
HIST1H2BN	6	27806323	27823487	34	3.76877e-10
OR11A1	6	29393281	29424848	6	5.05825e-10
OR10C1	6	29407083	29408731	5	5.05825e-10
OR2H1	6	29424958	29432105	4	5.05825e-10
HIST1H2AL	6	27833034	27833606	18	5.11328e-10
HIST1H2BL	6	27775257	27775709	24	5.43125e-10
HIST1H2AI	6	27775899	27776429	26	5.43125e-10
HIST1H3H	6	27777842	27778314	25	5.43125e-10
HIST1H2AJ	6	27782112	27782607	21	5.43125e-10
HIST1H2BM	6	27782822	27783267	22	5.43125e-10
MAS1L	6	29454474	29455738	8	5.88708e-10
HIST1H4J	6	27791884	27792257	25	6.00344e-10
ZSCAN31	6	28292470	28324048	27	6.27191e-10
UBD	6	29523292	29527702	8	7.15978e-10
OR5V1	6	29323007	29399744	20	7.34852e-10
OR12D2	6	29364416	29365448	3	7.34852e-10
OR12D3	6	29341200	29343068	9	8.02417e-10
ZNF165	6	28048753	28057341	53	8.02971e-10
HIST1H4K	6	27798952	27799305	21	8.93511e-10
PGBD1	6	28249314	28270326	24	9.1791e-10
ZSCAN16	6	28092338	28097860	52	1.02188e-09
ZKSCAN8	6	28109688	28127250	81	1.09094e-09
ZSCAN23	6	28399707	28411279	5	1.10027e-09
ZNF184	6	27418522	27440897	62	1.16386e-09
GRM5	11	88237744	88799113	399	1.39027e-09
GPX6	6	28471073	28495992	3	1.43384e-09
OR2B6	6	27925019	27925960	6	1.51985e-09
OR2J2	6	29141311	29142351	36	1.70294e-09
NKAPL	6	28227098	28228736	16	1.74221e-09
OR2B2	6	27878963	27880174	9	2.1169e-09
ZSCAN9	6	28192664	28201260	30	2.49919e-09
ZNF391	6	27342394	27371683	37	2.57158e-09
ZKSCAN4	6	28212401	28227011	32	2.84184e-09
OR2B3	6	29053985	29055090	19	3.20701e-09
C6orf100	6	28911654	28912314	34	3.21662e-09
ZNF311	6	28962562	28973093	30	3.86278e-09
OR2J3	6	29079668	29080603	19	3.88866e-09
OR2W1	6	29011990	29013017	23	4.53733e-09
TRIM27	6	28870779	28891766	58	5.1027e-09
UBE4A	11	118230300	118269926	55	1.24022e-08
RP11-770J1.5	11	118267810	118272610	28	1.29033e-08
ATP5L	11	118271869	118302211	61	1.29033e-08
ABT1	6	26597180	26600278	22	1.52827e-08
ZNF322	6	26636518	26659980	30	1.74502e-08
POM121L2	6	27253682	27279949	4	1.75509e-08
CD3D	11	118209669	118213459	7	2.4088e-08
CD3G	11	118215059	118225876	14	2.4088e-08
HIST1H2BJ	6	27093676	27100541	1	2.87144e-08
HIST1H2AG	6	27100832	27103070	1	2.87144e-08
BTN3A1	6	26402465	26415444	10	5.06991e-08
TYR	11	88910620	89028927	148	6.92628e-08
BTN3A3	6	26440700	26453643	14	8.18276e-08
BTN2A1	6	26458150	26476849	40	8.18276e-08
BTN1A1	6	26501449	26510650	15	8.29278e-08
OR2J1	6	29068386	29069658	17	9.2683e-08
B3GALTL	13	31774073	31906413	157	1.53144e-07
LSAMP	3	115521235	117716095	126	1.70373e-07
TCF4	18	52889562	53332018	113	2.14289e-07
KCNQ5	6	73331520	73908574	70	2.19584e-07
METTL9	16	21608539	21668794	27	2.30091e-07
ARSG	17	66255323	66418872	14	2.33991e-07
WIPI1	17	66417089	66453654	7	2.33991e-07
CELF4	18	34823010	35146000	32	2.40713e-07
NPSR1	7	34697851	34917944	1	2.46945e-07
SUDS3	12	118814185	118855840	4	2.71706e-07
IGSF6	16	21652609	21663981	9	2.85233e-07
CDH4	20	59827482	60515673	104	3.03319e-07
NRD1	1	52254863	52344477	79	3.2802e-07
AGBL4	1	48998527	50489585	44	3.34426e-07
OTOA	16	21689835	21772050	41	3.36589e-07
IFNL1	19	39786965	39789313	2	3.36744e-07
LRFN1	19	39797208	39805976	3	3.36744e-07
PHLDB1	11	118477155	118528741	2	3.36977e-07
BCHE	3	165490692	165555260	36	4.00313e-07
ASTN1	1	176826438	177134109	44	4.00959e-07
RP11-770J1.4	11	118303836	118305921	20	4.21502e-07
ELAVL4	1	50513686	50669458	2	4.55093e-07
DICER1	14	95552565	95624347	1	5.06991e-07
ASAP1	8	131064353	131455906	72	5.41751e-07
TDRD9	14	104394799	104519004	4	5.46387e-07
YLPM1	14	75230069	75322244	57	6.47292e-07
C14orf2	14	104378625	104394606	1	6.49681e-07
HMGN4	6	26538633	26546482	7	6.63896e-07
NBAS	2	15307032	15701454	87	6.97108e-07
TAOK3	12	118587606	118810750	53	7.44732e-07
ACVR1B	12	52345451	52390862	37	8.04822e-07
NCOA5	20	44689624	44718591	7	9.47764e-07
HIST1H3G	6	26271146	26271612	1	9.79716e-07
HIST1H2BI	6	26273144	26273622	1	9.79716e-07
DRD2	11	113280318	113346413	20	1.01836e-06
SLC12A5	20	44650356	44688784	4	1.12486e-06
CCDC87	11	66357640	66360554	5	1.22124e-06
CCS	11	66360292	66373490	8	1.22124e-06
HIST1H3D	6	26197068	26199521	2	1.22687e-06
HIST1H2AD	6	26199079	26199471	2	1.22687e-06
HIST1H2BF	6	26199748	26200942	1	1.22687e-06
HIST1H4E	6	26204858	26206266	1	1.22687e-06
BTN3A2	6	26365387	26378546	76	1.25892e-06
PEBP1	12	118573663	118583389	3	1.27087e-06
RBM4	11	66384097	66434153	15	1.3471e-06
RBM4B	11	66432469	66445392	5	1.3471e-06
TREH	11	118528026	118550399	2	1.36647e-06
AREL1	14	75120140	75179818	17	1.36647e-06
AC007956.1	14	75158879	75179800	8	1.36647e-06
FCF1	14	75179847	75203394	9	1.36647e-06
SGIP1	1	66999066	67213982	284	1.38995e-06
SPTBN2	11	66452719	66496697	5	1.40378e-06
GRASP	12	52400724	52409673	6	1.43747e-06
RP11-872D17.8	11	57154838	57191532	16	1.44644e-06
SLC43A3	11	57174427	57195053	10	1.44644e-06
TENM2	5	166711804	167691162	32	1.46083e-06
RBM14	11	66384053	66394818	8	1.47231e-06
RBM14-RBM4	11	66384097	66413940	12	1.47231e-06
ERC2	3	55542336	56502391	104	1.63042e-06
RD3L	14	104406763	104408645	1	1.65272e-06
MAML3	4	140637907	141075338	15	1.70138e-06
KMT2A	11	118307205	118397539	16	1.74824e-06
CCDC71	3	49199968	49203754	2	1.7746e-06
KLHDC8B	3	49209044	49213917	10	1.7746e-06
C3orf84	3	49215065	49229291	16	1.7746e-06
MARK3	14	103851729	103970168	107	1.85909e-06
CNTNAP5	2	124782864	125672864	31	1.86552e-06
CTTNBP2	7	117350705	117514193	22	2.03189e-06
HIST1H2BD	6	26158349	26171577	1	2.08305e-06
HIST1H2BE	6	26183958	26184454	2	2.08305e-06
TCTEX1D1	1	67218142	67244470	57	2.13993e-06
KLC1	14	104028233	104167888	111	2.18927e-06
RP11-73M18.2	14	104029299	104152261	107	2.18927e-06
NRXN1	2	50145643	51259674	1	2.19685e-06
DCC	18	49866542	51057784	113	2.26517e-06
DDO	6	110712974	110736765	1	2.29192e-06
BTN2A2	6	26383324	26395102	26	2.33238e-06
AL645730.2	1	50459990	50461874	2	2.39387e-06

### Sheet: Females
Supplementary Data 3b. Genome-wide significant gene-based hits (P < 2.626 x 10-6) in the MAGMA gene-based analysis for broad depression in females. NSNPS is the number of SNPs mapped to gene based on positional mapping
Gene	Chr	Start	Stop	NSNPs	P
MAML3	4	140637907	141075338	157	4.64515e-10
ZNF184	6	27418522	27440897	53	4.7698e-09
ELAVL4	1	50513686	50669458	3	1.30167e-08
ZNF391	6	27342394	27371683	33	1.59441e-08
GRM5	11	88237744	88799113	203	4.24033e-08
NEGR1	1	71861623	72748417	115	4.57509e-08
OR5V1	6	29323007	29399744	7	4.88765e-08
OR11A1	6	29393281	29424848	2	4.88765e-08
OR10C1	6	29407083	29408731	2	4.88765e-08
OR14J1	6	29274403	29275519	3	5.26623e-08
CELF4	18	34823010	35146000	27	5.29054e-08
AGBL4	1	48998527	50489585	53	5.61953e-08
OR12D3	6	29341200	29343068	4	7.85597e-08
TRIM27	6	28870779	28891766	8	1.13318e-07
SLC35F4	14	58030640	58448912	106	1.17166e-07
AL645730.2	1	50459990	50461874	2	1.28233e-07
MAS1L	6	29454474	29455738	3	1.39316e-07
OR2W1	6	29011990	29013017	11	1.422e-07
PLD5	1	242246288	242687998	30	1.76238e-07
NBPF1	1	16888814	16940057	1	2.27615e-07
ZNF311	6	28962562	28973093	7	2.3297e-07
OR2J2	6	29141311	29142351	4	2.3741e-07
GABBR1	6	29523406	29601753	61	2.55564e-07
OR2H2	6	29555683	29556745	23	2.55564e-07
OR2J3	6	29079668	29080603	6	3.11745e-07
GPX6	6	28471073	28495992	2	3.15501e-07
OR2B3	6	29053985	29055090	3	3.34965e-07
OR2J1	6	29068386	29069658	6	3.34965e-07
CD3D	11	118209669	118213459	10	3.68383e-07
CD3G	11	118215059	118225876	30	3.68383e-07
ZNF165	6	28048753	28057341	6	4.02439e-07
UBE4A	11	118230300	118269926	49	4.3421e-07
B4GALNT4	11	369796	382116	7	4.49676e-07
AC104809.3	2	241858202	241932728	1	5.29785e-07
C6orf100	6	28911654	28912314	5	5.35303e-07
ZKSCAN8	6	28109688	28127250	5	5.93745e-07
RFWD2	1	175913967	176176629	80	6.02282e-07
TMEM106B	7	12250867	12282993	135	7.38924e-07
HIST1H3J	6	27858093	27860884	17	8.4217e-07
HIST1H2AM	6	27860477	27860963	16	8.4217e-07
HIST1H2BO	6	27861203	27861669	15	8.4217e-07
ZSCAN12	6	28346732	28367511	19	1.05051e-06
SCAND3	6	28539407	28583989	4	1.09169e-06
PGBD1	6	28249314	28270326	26	1.15904e-06
BTN3A2	6	26365387	26378546	2	1.16842e-06
BRINP2	1	177140633	177251558	18	1.20171e-06
ZSCAN9	6	28192664	28201260	12	1.23908e-06
GPX5	6	28493702	28502729	1	1.26882e-06
ZKSCAN4	6	28212401	28227011	6	1.31977e-06
ATP10D	4	47487305	47595503	1	1.44046e-06
LRFN5	14	42076773	42373752	64	1.45546e-06
RP11-770J1.5	11	118267810	118272610	13	1.6531e-06
ATP5L	11	118271869	118302211	27	1.6531e-06
RPRD2	1	150335567	150449042	5	1.85952e-06
HIST1H4L	6	27840926	27841289	3	1.90897e-06
UBD	6	29523292	29527702	2	2.02116e-06
ZBTB20	3	114056941	114866118	44	2.10136e-06
NRXN1	2	50145643	51259674	5	2.11836e-06
KLHL20	1	173684080	173755840	9	2.18474e-06
GPR137B	1	236305832	236385165	1	2.22024e-06
ERO1LB	1	236378855	236445319	1	2.22024e-06
DARS2	1	173793641	173827684	21	2.50323e-06
ZSCAN23	6	28399707	28411279	2	2.56862e-06
CENPL	1	173768688	173793858	5	2.60495e-06

### Sheet: Males
Supplementary Data 3c. Genome-wide significant gene-based hits (P < 2.626 x 10-6) in the MAGMA gene-based analysis for broad depression in males. NSNPS is the number of SNPs mapped to gene based on positional mapping
Gene	Chr	Start	Stop	NSNPs	P
HIST1H2AK	6	27805658	27806117	26	8.36758e-08
HIST1H2BN	6	27806323	27823487	34	8.36758e-08
UBD	6	29523292	29527702	5	1.49693e-07
GABBR1	6	29523406	29601753	10	1.49693e-07
OR14J1	6	29274403	29275519	16	1.75752e-07
OR2H2	6	29555683	29556745	4	1.91249e-07
HIST1H2AL	6	27833034	27833606	18	2.2584e-07
HIST1H1B	6	27834570	27835359	20	2.2584e-07
HIST1H3I	6	27839623	27840099	21	2.2584e-07
HIST1H4L	6	27840926	27841289	22	2.2584e-07
ZSCAN16	6	28092338	28097860	52	2.27772e-07
ZKSCAN8	6	28109688	28127250	78	2.56212e-07
ZKSCAN4	6	28212401	28227011	18	2.84053e-07
ZNF165	6	28048753	28057341	48	4.10204e-07
ZSCAN12	6	28346732	28367511	11	5.34564e-07
ZKSCAN3	6	28317691	28336947	7	5.75043e-07
OR5V1	6	29323007	29399744	40	5.92516e-07
OR12D2	6	29364416	29365448	3	5.92516e-07
GPX6	6	28471073	28495992	1	6.13762e-07
OR12D3	6	29341200	29343068	10	6.80769e-07
ZSCAN31	6	28292470	28324048	19	7.91772e-07
HIST1H2AJ	6	27782112	27782607	20	8.15455e-07
HIST1H2BM	6	27782822	27783267	21	8.15455e-07
HIST1H4J	6	27791884	27792257	24	8.15455e-07
HIST1H2BL	6	27775257	27775709	17	8.38494e-07
HIST1H2AI	6	27775899	27776429	19	8.38494e-07
HIST1H3H	6	27777842	27778314	19	8.38494e-07
ZSCAN9	6	28192664	28201260	9	8.531e-07
PGBD1	6	28249314	28270326	19	9.0615e-07
KCNQ3	8	133133108	133493200	3	9.42107e-07
SGIP1	1	66999066	67213982	32	9.76113e-07
ZSCAN23	6	28399707	28411279	3	9.822e-07
NKAPL	6	28227098	28228736	14	1.02849e-06
FAM65B	6	24797601	25042238	6	1.03872e-06
OR11A1	6	29393281	29424848	4	1.05877e-06
OR10C1	6	29407083	29408731	3	1.05877e-06
OR2H1	6	29424958	29432105	4	1.05877e-06
HIST1H3J	6	27858093	27860884	23	1.12176e-06
HIST1H2AM	6	27860477	27860963	22	1.12176e-06
HIST1H2BO	6	27861203	27861669	20	1.12176e-06
TCTEX1D1	1	67218142	67244470	7	1.25892e-06
HIST1H4K	6	27798952	27799305	20	1.33629e-06
TRABD2A	2	85048774	85134132	1	1.42266e-06
TMSB10	2	85132749	85133795	1	1.42266e-06
OR2J2	6	29141311	29142351	4	1.53922e-06
MAS1L	6	29454474	29455738	5	1.6661e-06
TMEM106B	7	12250867	12282993	129	1.69707e-06
OR2B2	6	27878963	27880174	8	2.02815e-06
TCF4	18	52889562	53332018	57	2.27824e-06
C6orf100	6	28911654	28912314	9	2.43781e-06
B3GALTL	13	31774073	31906413	55	2.49287e-06
PBX1	1	164524821	164868533	12	2.55741e-06
OR2B6	6	27925019	27925960	1	2.558e-06
