## Supplemental Data 4 for "A Sex-Specific Genome-Wide Association Study of Depression Phenotypes in UK Biobank"

### Sheet: Common Pathway Maps
Supplementary Data 4a. Enrichment analysis of the common genes between male and female broad depression GWAS (P < 10-5) in MetacoreⓇ, pathway maps
Maps	p-value	FDR	In Data	Network Objects from Active Data
Glutathione metabolism	0.000474159	0.0246563	2	GPX6, GPX7
Development_H3K36 demethylation in stem cell maintenance	0.00960415	0.0299851	1	Histone H3
Neurophysiological process_Olfactory transduction	0.00960415	0.0299851	1	Olfactory receptor
Cell cycle_Chromosome condensation in prometaphase	0.0100823	0.0299851	1	Histone H3
Development_H3K9 demethylases in pluripotency maintenance of stem cells	0.0105603	0.0299851	1	Histone H3
Inhibition of RUNX3 signaling in gastric cancer	0.0105603	0.0299851	1	Histone H3
Putative roles of SETDB1 and PLU-1 in melanoma	0.0110381	0.0299851	1	Histone H3
Cell cycle_Sister chromatid cohesion	0.0110381	0.0299851	1	Histone H3
Cell cycle_Initiation of mitosis	0.0124704	0.0299851	1	Histone H3
Neurophysiological process_GABA-B receptor signaling at postsynaptic sides of synapses	0.0124704	0.0299851	1	GBR1
Development_NOTCH1-mediated pathway for NF-KB activity modulation	0.0124704	0.0299851	1	Histone H3
Neurophysiological process_GABA-B receptor-mediated regulation of glutamate signaling in Purkinje cells	0.0129474	0.0299851	1	GBR1
Platelet activation during ADAM-TS13-deficient thrombotic microangiopathy development	0.0134242	0.0299851	1	Histone H3
Neurophysiological process_GABA-B receptor signaling in presynaptic nerve terminals	0.0134242	0.0299851	1	GBR1
Abnormalities in cell cycle in SCLC	0.0139009	0.0299851	1	Histone H3
Signal transduction_Additional pathways of NF-kB activation (in the nucleus)	0.0143773	0.0299851	1	Histone H3
Role of histone modificators in progression of multiple myeloma	0.0143773	0.0299851	1	Histone H3
NETosis in SLE	0.0148536	0.0299851	1	Histone H3
EZH2 in Prostate Cancer	0.0153297	0.0299851	1	Histone H3
Development_H3K4 demethylases in stem cell maintenance	0.0153297	0.0299851	1	Histone H3
Development_Schema: Histone H3 demethylases in stem cells	0.0153297	0.0299851	1	Histone H3
Cell cycle_Role of Nek in cell cycle regulation	0.0153297	0.0299851	1	Histone H3
DNA damage_Mismatch repair	0.0153297	0.0299851	1	Histone H3
Signal transduction_Activin A signaling regulation	0.0158055	0.0299851	1	Histone H3
Development_Histone acetylation in embryonic stem cells	0.0162812	0.0299851	1	Histone H3
Transcription_Role of the non-genomic action of Retinoic acid and phosphorylation of Retinoic acid receptors in the initiation of transcription	0.0167567	0.0299851	1	Histone H3
Role of IGH translocations in multiple myeloma	0.0191313	0.0299851	1	Histone H3
Development_H3K27 demethylases in differentiation of stem cells	0.0191313	0.0299851	1	Histone H3
Transcription_Role of heterochromatin protein 1 (HP1) family in transcriptional silencing	0.0191313	0.0299851	1	Histone H3
Regulation of beta-adrenergic receptors signaling in pancreatic cancer	0.0196057	0.0299851	1	GBR1
Translation_(L)-selenoaminoacids incorporation in proteins during translation	0.0196057	0.0299851	1	GPX6
Apoptosis and survival_Granzyme A signaling	0.0196057	0.0299851	1	Histone H3
Transcription_Sin3 and NuRD in transcription regulation	0.0196057	0.0299851	1	Histone H3
Apoptosis and survival_Phosphorylation and acetylation in TNF-alpha-induced NF-kB signaling	0.0196057	0.0299851	1	Histone H3
Immune response_BAFF-induced canonical NF-kB signaling	0.0205538	0.0303731	1	Histone H3
Development_Notch Signaling Pathway	0.0210276	0.0303731	1	Histone H3
COVID-19 associated coagulopathy	0.0243386	0.0324515	1	Histone H3
Neurophysiological process_GABAergic neurotransmission	0.0243386	0.0324515	1	GBR1
DNA damage_ATM/ATR regulation of G2/M checkpoint: cytoplasmic signaling	0.0243386	0.0324515	1	Histone H3
Transcription_Epigenetic regulation of gene expression	0.0271692	0.03532	1	Histone H3
Transcription_Sirtuin6 regulation and functions	0.029993	0.0379749	1	Histone H3
TNF-alpha and IL-1 beta-mediated regulation of contraction and secretion of inflammatory factors in normal and asthmatic airway smooth muscle	0.0309328	0.0379749	1	Histone H3
DNA damage_ATM-dependent double-strand break foci	0.0314023	0.0379749	1	Histone H3
DNA damage_Nucleotide excision repair	0.0332788	0.038997	1	Histone H3
DNA damage_ATM activation by DNA damage	0.0337474	0.038997	1	Histone H3
DNA damage_Intra S-phase checkpoint	0.0360878	0.0407949	1	Histone H3
Tinnitus-associated changes in auditory pathway	0.03889	0.0421308	1	GBR1
Epigenetic alterations in ovarian cancer	0.03889	0.0421308	1	Histone H3
SLE genetic marker-specific pathways in antigen-presenting cells (APC)	0.0398225	0.0422606	1	RFP
Noise-induced hair cell death and spiral ganglion neuron degeneration	0.045402	0.0472181	1	Histone H3
SLE genetic marker-specific pathways in T cells	0.0477188	0.0486545	1	RFP

### Sheet: Common GO Processes
Supplementary Data 4b. Enrichment analysis of the common genes between male and female broad depression GWAS (P < 10-5) in MetacoreⓇ, GO Processes
Processes	p-value	FDR	In Data	Network Objects from Active Data
regulation of biological process involved in symbiotic interaction	5.59136e-06	0.00147317	4	RFP, TRIM31, TRIM10, TRIM15
regulation of transcription, DNA-templated	6.92667e-06	0.00147317	15	ZKSCAN2, ZNF165, RFP, Histone H3.1, PGBD1, Olfactory receptor, ZNF307, TRIM31, Histone H3, TRIM40, ZNF192, ZNF306, TRIM15, ZNF96, ZNF323
regulation of nucleic acid-templated transcription	6.98371e-06	0.00147317	15	ZKSCAN2, ZNF165, RFP, Histone H3.1, PGBD1, Olfactory receptor, ZNF307, TRIM31, Histone H3, TRIM40, ZNF192, ZNF306, TRIM15, ZNF96, ZNF323
regulation of RNA biosynthetic process	7.13789e-06	0.00147317	15	ZKSCAN2, ZNF165, RFP, Histone H3.1, PGBD1, Olfactory receptor, ZNF307, TRIM31, Histone H3, TRIM40, ZNF192, ZNF306, TRIM15, ZNF96, ZNF323
regulation of viral release from host cell	9.94724e-06	0.00147317	3	RFP, TRIM31, TRIM15
negative regulation of viral process	1.03963e-05	0.00147317	4	RFP, TRIM31, TRIM10, TRIM15
negative regulation of viral life cycle	1.06862e-05	0.00147317	3	TRIM31, TRIM10, TRIM15
regulation of RNA metabolic process	1.92195e-05	0.00231836	15	ZKSCAN2, ZNF165, RFP, Histone H3.1, PGBD1, Olfactory receptor, ZNF307, TRIM31, Histone H3, TRIM40, ZNF192, ZNF306, TRIM15, ZNF96, ZNF323
regulation of gene expression	3.31346e-05	0.00340088	17	ZKSCAN2, GPX, ZNF165, RFP, Histone H3.1, PGBD1, Olfactory receptor, ZNF307, TRIM31, Histone H3, TRIM40, ZNF192, ZNF306, TRIM10, TRIM15, ZNF96, ZNF323
regulation of cellular macromolecule biosynthetic process	3.58159e-05	0.00340088	15	ZKSCAN2, ZNF165, RFP, Histone H3.1, PGBD1, Olfactory receptor, ZNF307, TRIM31, Histone H3, TRIM40, ZNF192, ZNF306, TRIM15, ZNF96, ZNF323
regulation of macromolecule biosynthetic process	4.04926e-05	0.00340088	15	ZKSCAN2, ZNF165, RFP, Histone H3.1, PGBD1, Olfactory receptor, ZNF307, TRIM31, Histone H3, TRIM40, ZNF192, ZNF306, TRIM15, ZNF96, ZNF323
regulation of viral entry into host cell	4.26818e-05	0.00340088	3	RFP, TRIM31, TRIM10
regulation of nucleobase-containing compound metabolic process	4.58149e-05	0.00340088	15	ZKSCAN2, ZNF165, RFP, Histone H3.1, PGBD1, Olfactory receptor, ZNF307, TRIM31, Histone H3, TRIM40, ZNF192, ZNF306, TRIM15, ZNF96, ZNF323
regulation of viral life cycle	6.34407e-05	0.00423423	4	RFP, TRIM31, TRIM10, TRIM15
modulation by symbiont of entry into host	6.94176e-05	0.00423423	3	RFP, TRIM31, TRIM10
regulation of cellular biosynthetic process	7.02049e-05	0.00423423	15	ZKSCAN2, ZNF165, RFP, Histone H3.1, PGBD1, Olfactory receptor, ZNF307, TRIM31, Histone H3, TRIM40, ZNF192, ZNF306, TRIM15, ZNF96, ZNF323
regulation of biosynthetic process	9.17827e-05	0.00521002	15	ZKSCAN2, ZNF165, RFP, Histone H3.1, PGBD1, Olfactory receptor, ZNF307, TRIM31, Histone H3, TRIM40, ZNF192, ZNF306, TRIM15, ZNF96, ZNF323
DNA replication-dependent nucleosome assembly	0.000145847	0.00695996	2	Histone H3.1, Histone H3
rDNA heterochromatin assembly	0.000145847	0.00695996	2	Histone H3.1, Histone H3
negative regulation of viral transcription	0.000162905	0.00695996	2	RFP, TRIM31
nucleolar chromatin organization	0.000162905	0.00695996	2	Histone H3.1, Histone H3
DNA replication-dependent nucleosome organization	0.000162905	0.00695996	2	Histone H3.1, Histone H3
regulation of viral process	0.000165885	0.00695996	4	RFP, TRIM31, TRIM10, TRIM15
regulation of gene expression, epigenetic	0.000197222	0.00792997	4	GPX, RFP, Histone H3.1, Histone H3
negative regulation of viral release from host cell	0.000219659	0.00847883	2	RFP, TRIM15
regulation of transcription by RNA polymerase II	0.000307218	0.0114025	11	ZKSCAN2, ZNF165, RFP, Histone H3.1, PGBD1, ZNF307, Histone H3, ZNF192, ZNF306, ZNF96, ZNF323
protein ubiquitination	0.000322895	0.0115405	6	FAT10, RFP, TRIM31, TRIM40, TRIM10, TRIM15
cellular oxidant detoxification	0.000355861	0.0122645	3	GPX6, GPX7, GPX
negative regulation of gene expression, epigenetic	0.000410898	0.0132402	3	RFP, Histone H3.1, Histone H3
nucleolus organization	0.000411612	0.0132402	2	Histone H3.1, Histone H3
interleukin-7-mediated signaling pathway	0.000468756	0.0145919	2	Histone H3.1, Histone H3
protein modification by small protein conjugation	0.000505429	0.0152419	6	FAT10, RFP, TRIM31, TRIM40, TRIM10, TRIM15
cellular detoxification	0.000556553	0.016275	3	GPX6, GPX7, GPX
negative regulation of viral entry into host cell	0.000593932	0.0168572	2	TRIM31, TRIM10
regulation of nitrogen compound metabolic process	0.000714232	0.0196924	16	ZKSCAN2, GPX, ZNF165, RFP, Histone H3.1, PGBD1, Olfactory receptor, ZNF307, TRIM31, Histone H3, TRIM40, ZNF192, ZNF306, TRIM15, ZNF96, ZNF323
cellular response to toxic substance	0.000743704	0.0199354	3	GPX6, GPX7, GPX
regulation of macromolecule metabolic process	0.000787253	0.0205324	17	ZKSCAN2, GPX, ZNF165, RFP, Histone H3.1, PGBD1, Olfactory receptor, ZNF307, TRIM31, Histone H3, TRIM40, ZNF192, ZNF306, TRIM10, TRIM15, ZNF96, ZNF323
detoxification	0.00105467	0.026783	3	GPX6, GPX7, GPX
regulation of primary metabolic process	0.00109093	0.0269935	16	ZKSCAN2, GPX, ZNF165, RFP, Histone H3.1, PGBD1, Olfactory receptor, ZNF307, TRIM31, Histone H3, TRIM40, ZNF192, ZNF306, TRIM15, ZNF96, ZNF323
heterochromatin assembly	0.00123785	0.0298631	2	Histone H3.1, Histone H3
cellular response to interleukin-7	0.0014341	0.0329501	2	Histone H3.1, Histone H3
response to interleukin-7	0.0014341	0.0329501	2	Histone H3.1, Histone H3
regulation of viral transcription	0.00148533	0.0333336	2	RFP, TRIM31
regulation of androgen receptor signaling pathway	0.00164423	0.0356935	2	Histone H3.1, Histone H3
protein modification by small protein conjugation or removal	0.00166446	0.0356935	6	FAT10, RFP, TRIM31, TRIM40, TRIM10, TRIM15
regulation of cellular metabolic process	0.00177131	0.0371591	16	ZKSCAN2, GPX, ZNF165, RFP, Histone H3.1, PGBD1, Olfactory receptor, ZNF307, TRIM31, Histone H3, TRIM40, ZNF192, ZNF306, TRIM15, ZNF96, ZNF323
innate immune response	0.00204746	0.0420382	6	FAT10, RFP, TRIM31, TRIM40, TRIM10, TRIM15
heterochromatin organization	0.00210577	0.0423347	2	Histone H3.1, Histone H3
regulation of metabolic process	0.00226374	0.0445819	17	ZKSCAN2, GPX, ZNF165, RFP, Histone H3.1, PGBD1, Olfactory receptor, ZNF307, TRIM31, Histone H3, TRIM40, ZNF192, ZNF306, TRIM10, TRIM15, ZNF96, ZNF323

### Sheet: Common Diseases
Supplementary Data 4c. Enrichment analysis of the common genes between male and female broad depression GWAS (P < 10-5) in MetacoreⓇ, Diseases
Diseases	p-value	FDR	In Data	Network Objects from Active Data
Alzheimer Disease	1.06652e-05	0.0023421	12	LSAMP, GPX, GBR1, FAT10, Histone H3.1, PGBD1, TMEM106B, Olfactory receptor, ZNF307, Histone H3, TRIM15, ZNF323
Tauopathies	1.15687e-05	0.0023421	12	LSAMP, GPX, GBR1, FAT10, Histone H3.1, PGBD1, TMEM106B, Olfactory receptor, ZNF307, Histone H3, TRIM15, ZNF323
Dementia	1.64177e-05	0.0023421	13	GPX6, LSAMP, GPX, GBR1, FAT10, Histone H3.1, PGBD1, TMEM106B, Olfactory receptor, ZNF307, Histone H3, TRIM15, ZNF323
Neurocognitive Disorders	1.80857e-05	0.0023421	13	GPX6, LSAMP, GPX, GBR1, FAT10, Histone H3.1, PGBD1, TMEM106B, Olfactory receptor, ZNF307, Histone H3, TRIM15, ZNF323
Oligodendroglioma	0.000149292	0.0141381	4	GPX7, GPX, Histone H3.1, Histone H3
Spinal Cord Neoplasms	0.000163762	0.0141381	2	Histone H3.1, Histone H3
Alzheimer disease, late onset	0.000422223	0.0299389	6	FAT10, PGBD1, Olfactory receptor, ZNF307, TRIM15, ZNF323
Neurodegenerative Diseases	0.000462376	0.0299389	14	GPX6, GPX7, LSAMP, GPX, GBR1, FAT10, Histone H3.1, PGBD1, TMEM106B, Olfactory receptor, ZNF307, Histone H3, TRIM15, ZNF323
