## Supplemental Data 5 for "A Sex-Specific Genome-Wide Association Study of Depression Phenotypes in UK Biobank"

### Sheet: Pathways males
Supplementary Data 5a. Enrichment analysis of the unique male genes in the broad depression GWAS (P < 10-5) in MetacoreⓇ, pathway maps
Maps	p-value	FDR	In Data	Network Objects from Active Data
NETosis in SLE	4.52931e-07	0.000145844	4	Histone H4, Histone H2, Histone H2A, Histone H1
Apoptosis and survival_Granzyme A signaling	8.18299e-05	0.00658731	3	Histone H4, Histone H1, Histone H2B
Transcription_Epigenetic regulation of gene expression	0.000219686	0.0101056	3	Histone H4, Histone H2A, Histone H2B
DNA damage_ATM-dependent double-strand break foci	0.000339314	0.0136574	3	Histone H4, Histone H2A, Histone H2B
DNA damage_Nucleotide excision repair	0.00040366	0.0144421	3	Histone H4, Histone H2A, Histone H2B
Platelet activation during ADAM-TS13-deficient thrombotic microangiopathy development	0.00153392	0.0280344	2	Histone H4, Histone H2B
Cell cycle_Role of Nek in cell cycle regulation	0.00200246	0.0280344	2	Tubulin beta, Histone H1
Signal transduction_Activin A signaling regulation	0.00212892	0.028563	2	Histone H4, Histone H2
Transcription_Sin3 and NuRD in transcription regulation	0.00327254	0.0361703	2	Histone H4, RARbeta

### Sheet: Pathways females
None significant after FDR correction.

### Sheet: GO males
Supplementary Data 5b. Enrichment analysis of the unique male genes in the broad depression GWAS (P < 10-5) in MetacoreⓇ, GO Processes
Processes	p-value	FDR	In Data	Network Objects from Active Data
regulation of gene expression, epigenetic	1.88791e-09	3.29755e-07	10	Histone H1.5, Histone H4, HIST1H2AK, Histone H2, Histone H2A, Histone H4 family, HIST1H2AJ, ZNRD1, Histone H1, PP2C
negative regulation of gene expression, epigenetic	2.14232e-09	3.45408e-07	8	Histone H4, HIST1H2AK, Histone H2, Histone H2A, Histone H4 family, HIST1H2AJ, Histone H1, PP2C
protein ubiquitination	2.64162e-06	0.000192049	12	Histone H2, HIST1H2BM, Histone H2BO, TRIM26, Tankyrase 2, HIST1H2BN, Histone H2B, HIST1H2BG, RNF39, HIST1H2BL, TRIM39, Tankyrases
protein modification by small protein conjugation	6.23464e-06	0.00034389	12	Histone H2, HIST1H2BM, Histone H2BO, TRIM26, Tankyrase 2, HIST1H2BN, Histone H2B, HIST1H2BG, RNF39, HIST1H2BL, TRIM39, Tankyrases
protein modification by small protein conjugation or removal	5.98056e-05	0.00195863	12	Histone H2, HIST1H2BM, Histone H2BO, TRIM26, Tankyrase 2, HIST1H2BN, Histone H2B, HIST1H2BG, RNF39, HIST1H2BL, TRIM39, Tankyrases
regulation of cellular biosynthetic process	0.000265227	0.00475141	26	Histone H1.5, Histone H4, TCF7L2 (TCF4), HIST1H2AK, Histone H2, Histone H2A, TRIM26, PBX, Histone H4 family, HIST1H2AJ, Tcf(Lef), Tankyrase 2, PPTC7, RAR, Histone H1, ZNF435, ZNF193, ITF2, RARbeta, Flotillin-1, MEL1, PBX1, BTF, PP2C, ABC50, Tankyrases
regulation of transcription, DNA-templated	0.000296172	0.00497462	23	Histone H1.5, Histone H4, TCF7L2 (TCF4), HIST1H2AK, Histone H2, Histone H2A, TRIM26, PBX, Histone H4 family, HIST1H2AJ, Tcf(Lef), RAR, Histone H1, ZNF435, ZNF193, ITF2, RARbeta, Flotillin-1, MEL1, PBX1, BTF, PP2C, Tankyrases
regulation of nucleic acid-templated transcription	0.000299047	0.00497462	23	Histone H1.5, Histone H4, TCF7L2 (TCF4), HIST1H2AK, Histone H2, Histone H2A, TRIM26, PBX, Histone H4 family, HIST1H2AJ, Tcf(Lef), RAR, Histone H1, ZNF435, ZNF193, ITF2, RARbeta, Flotillin-1, MEL1, PBX1, BTF, PP2C, Tankyrases
regulation of cellular macromolecule biosynthetic process	0.000294819	0.00497462	25	Histone H1.5, Histone H4, TCF7L2 (TCF4), HIST1H2AK, Histone H2, Histone H2A, TRIM26, PBX, Histone H4 family, HIST1H2AJ, Tcf(Lef), Tankyrase 2, RAR, Histone H1, ZNF435, ZNF193, ITF2, RARbeta, Flotillin-1, MEL1, PBX1, BTF, PP2C, ABC50, Tankyrases
regulation of RNA biosynthetic process	0.000306834	0.00503923	23	Histone H1.5, Histone H4, TCF7L2 (TCF4), HIST1H2AK, Histone H2, Histone H2A, TRIM26, PBX, Histone H4 family, HIST1H2AJ, Tcf(Lef), RAR, Histone H1, ZNF435, ZNF193, ITF2, RARbeta, Flotillin-1, MEL1, PBX1, BTF, PP2C, Tankyrases
regulation of macromolecule biosynthetic process	0.000345678	0.00544767	25	Histone H1.5, Histone H4, TCF7L2 (TCF4), HIST1H2AK, Histone H2, Histone H2A, TRIM26, PBX, Histone H4 family, HIST1H2AJ, Tcf(Lef), Tankyrase 2, RAR, Histone H1, ZNF435, ZNF193, ITF2, RARbeta, Flotillin-1, MEL1, PBX1, BTF, PP2C, ABC50, Tankyrases
regulation of biosynthetic process	0.000382071	0.00572379	26	Histone H1.5, Histone H4, TCF7L2 (TCF4), HIST1H2AK, Histone H2, Histone H2A, TRIM26, PBX, Histone H4 family, HIST1H2AJ, Tcf(Lef), Tankyrase 2, PPTC7, RAR, Histone H1, ZNF435, ZNF193, ITF2, RARbeta, Flotillin-1, MEL1, PBX1, BTF, PP2C, ABC50, Tankyrases
innate immune response	0.000382314	0.00572379	11	Histone H2, HIST1H2BM, TRIM26, Tubulin beta, Tubulin beta 1, HIST1H2BN, Histone H2B, HIST1H2BG, RNF39, HIST1H2BL, TRIM39
regulation of transcription by RNA polymerase II	0.000394479	0.00586403	19	Histone H1.5, Histone H4, TCF7L2 (TCF4), Histone H2, Histone H2A, PBX, Histone H4 family, Tcf(Lef), RAR, Histone H1, ZNF435, ZNF193, ITF2, RARbeta, MEL1, PBX1, BTF, PP2C, Tankyrases
heterochromatin organization	0.000580421	0.00746357	3	Histone H4, Histone H4 family, MEL1
DNA replication-dependent nucleosome assembly	0.000836165	0.00973667	2	Histone H4, Histone H4 family
rDNA heterochromatin assembly	0.000836165	0.00973667	2	Histone H4, Histone H4 family
regulation of metabolic process	0.000848257	0.00982291	35	Histone H1.5, Histone H4, TCF7L2 (TCF4), HIST1H2AK, Histone H2, Histone H2A, TRIM26, PBX, Histone H4 family, G-protein alpha-i family, ITGA1, CNKSR3, FHIT, HIST1H2AJ, Tcf(Lef), NKAPL, Tankyrase 2, PPTC7, ZNRD1, RAR, Histone H1, ZNF435, ZNF193, RNF39, THEM2, ITF2, RARbeta, Flotillin-1, TRIM39, MEL1, PBX1, BTF, PP2C, ABC50, Tankyrases
nucleolar chromatin organization	0.000933102	0.0101864	2	Histone H4, Histone H4 family
DNA replication-dependent nucleosome organization	0.000933102	0.0101864	2	Histone H4, Histone H4 family
regulation of macromolecule metabolic process	0.000903814	0.0101864	33	Histone H1.5, Histone H4, TCF7L2 (TCF4), HIST1H2AK, Histone H2, Histone H2A, TRIM26, PBX, Histone H4 family, G-protein alpha-i family, ITGA1, CNKSR3, FHIT, HIST1H2AJ, Tcf(Lef), NKAPL, Tankyrase 2, ZNRD1, RAR, Histone H1, ZNF435, ZNF193, RNF39, ITF2, RARbeta, Flotillin-1, TRIM39, MEL1, PBX1, BTF, PP2C, ABC50, Tankyrases
regulation of RNA metabolic process	0.00096516	0.0104817	23	Histone H1.5, Histone H4, TCF7L2 (TCF4), HIST1H2AK, Histone H2, Histone H2A, TRIM26, PBX, Histone H4 family, HIST1H2AJ, Tcf(Lef), RAR, Histone H1, ZNF435, ZNF193, ITF2, RARbeta, Flotillin-1, MEL1, PBX1, BTF, PP2C, Tankyrases
regulation of gene expression	0.00103534	0.0110718	28	Histone H1.5, Histone H4, TCF7L2 (TCF4), HIST1H2AK, Histone H2, Histone H2A, TRIM26, PBX, Histone H4 family, HIST1H2AJ, Tcf(Lef), NKAPL, ZNRD1, RAR, Histone H1, ZNF435, ZNF193, RNF39, ITF2, RARbeta, Flotillin-1, TRIM39, MEL1, PBX1, BTF, PP2C, ABC50, Tankyrases
regulation of nucleobase-containing compound metabolic process	0.00104812	0.0110935	24	Histone H1.5, Histone H4, TCF7L2 (TCF4), HIST1H2AK, Histone H2, Histone H2A, TRIM26, PBX, Histone H4 family, HIST1H2AJ, Tcf(Lef), Tankyrase 2, RAR, Histone H1, ZNF435, ZNF193, ITF2, RARbeta, Flotillin-1, MEL1, PBX1, BTF, PP2C, Tankyrases
regulation of nitrogen compound metabolic process	0.00138132	0.013281	30	Histone H1.5, Histone H4, TCF7L2 (TCF4), HIST1H2AK, Histone H2, Histone H2A, TRIM26, PBX, Histone H4 family, G-protein alpha-i family, ITGA1, CNKSR3, FHIT, HIST1H2AJ, Tcf(Lef), Tankyrase 2, RAR, Histone H1, ZNF435, ZNF193, ITF2, RARbeta, Flotillin-1, TRIM39, MEL1, PBX1, BTF, PP2C, ABC50, Tankyrases
regulation of cellular metabolic process	0.00227629	0.0188581	31	Histone H1.5, Histone H4, TCF7L2 (TCF4), HIST1H2AK, Histone H2, Histone H2A, TRIM26, PBX, Histone H4 family, G-protein alpha-i family, ITGA1, CNKSR3, FHIT, HIST1H2AJ, Tcf(Lef), Tankyrase 2, PPTC7, RAR, Histone H1, ZNF435, ZNF193, ITF2, RARbeta, Flotillin-1, TRIM39, MEL1, PBX1, BTF, PP2C, ABC50, Tankyrases
nucleolus organization	0.00233394	0.0191095	2	Histone H4, Histone H4 family
regulation of primary metabolic process	0.00252214	0.0198737	30	Histone H1.5, Histone H4, TCF7L2 (TCF4), HIST1H2AK, Histone H2, Histone H2A, TRIM26, PBX, Histone H4 family, G-protein alpha-i family, ITGA1, CNKSR3, FHIT, HIST1H2AJ, Tcf(Lef), Tankyrase 2, RAR, Histone H1, ZNF435, ZNF193, ITF2, RARbeta, Flotillin-1, TRIM39, MEL1, PBX1, BTF, PP2C, ABC50, Tankyrases
heterochromatin assembly	0.00687887	0.0382811	2	Histone H4, Histone H4 family
regulation of androgen receptor signaling pathway	0.00907072	0.0459232	2	Histone H4, Histone H4 family

### Sheet: GO females
Supplementary Data 5c. Enrichment analysis of the unique female genes in the broad depression GWAS (P < 10-5) in MetacoreⓇ, GO Processes
Processes	p-value	FDR	In Data	Network Objects from Active Data
regulation of gene expression	0.00121586	0.00669858	35	BRUNOL4, MAML3, mGluR5, ZNF322A, Ephrin-B receptors, ZNF288, ZNF391, Ephrin-A receptors, ALK-4, Galpha(i)-specific amine GPCRs, Neurexin 1-beta, Neurexin 1-alpha, HuD (ELAVL-4), Neuregulin 1, Neurexin beta, Galpha(q)-specific metabotropic glutamate GPCRs, UFO, MHC Class I alpha chain, FKSG14, DEP-1, ODZ2, TrkC, HLAB, ZBED5, MOG, Neurexin alpha, ZNF311, Ephrin-B receptor 2, IBP, HLA-G, Dopamine D2…
regulation of cellular metabolic process	0.0103772	0.0369647	37	BRUNOL4, MAML3, Ephrin-A receptor 3, mGluR5, ZNF322A, Ephrin-B receptors, ZNF288, ZNF391, Ephrin-A receptors, ALK-4, Galpha(i)-specific amine GPCRs, Neurexin 1-beta, AGBL4, Neurexin 1-alpha, HuD (ELAVL-4), Ephrin-B receptor 3, Neuregulin 1, Neurexin beta, Galpha(q)-specific metabotropic glutamate GPCRs, UFO, MHC Class I alpha chain, FKSG14, DEP-1, ODZ2, TrkC, Ephrin-A receptor 4, ZBED5, COP1, Neu…
regulation of macromolecule metabolic process	0.0115166	0.0403422	38	BRUNOL4, MAML3, mGluR5, ZNF322A, Ephrin-B receptors, ZNF288, ZNF391, Ephrin-A receptors, ALK-4, Galpha(i)-specific amine GPCRs, Neurexin 1-beta, AGBL4, Neurexin 1-alpha, HuD (ELAVL-4), Neuregulin 1, Neurexin beta, Galpha(q)-specific metabotropic glutamate GPCRs, UFO, MHC Class I alpha chain, FKSG14, DEP-1, ODZ2, TrkC, Ephrin-A receptor 4, HLAB, ZBED5, COP1, MOG, Neurexin alpha, ZNF311, Ephrin-B r…
regulation of metabolic process	0.0156412	0.0499094	40	BRUNOL4, MAML3, Ephrin-A receptor 3, mGluR5, ZNF322A, Ephrin-B receptors, ZNF288, ZNF391, Ephrin-A receptors, ALK-4, Galpha(i)-specific amine GPCRs, Neurexin 1-beta, AGBL4, Neurexin 1-alpha, HuD (ELAVL-4), Ephrin-B receptor 3, Neuregulin 1, Neurexin beta, Galpha(q)-specific metabotropic glutamate GPCRs, UFO, MHC Class I alpha chain, FKSG14, DEP-1, ODZ2, TrkC, Ephrin-A receptor 4, HLAB, ZBED5, COP…

### Sheet: Diseases Males
Supplementary Data 5d. Enrichment analysis of the unique male genes in the broad depression GWAS (P < 10-5) in MetacoreⓇ, Diseases
Diseases	p-value	FDR	In Data	Network Objects from Active Data
Neurodegenerative Diseases	7.83574e-05	0.0022957	29	Histone H4, TCF7L2 (TCF4), HIST1H2AK, Histone H2, ARHGAP18, Histone H2A, HIST1H2BM, Histone H2BO, PBX, Tubulin beta 4, Histone H4 family, Tubulin beta, G-protein alpha-i family, FHIT, HIST1H2AJ, Tcf(Lef), NKAPL, Tubulin beta 1, Histone H1, HIST1H2BN, Histone H2B, HIST1H2BG, MAGI-1(BAIAP1), HIST1H2BL, Tubulin beta 2, KCNQ3, ITF2, Flotillin-1, PP2C
Alzheimer Disease	0.00101631	0.00965497	17	Histone H4, TCF7L2 (TCF4), Histone H2, Histone H2A, PBX, Histone H4 family, Tubulin beta, G-protein alpha-i family, FHIT, Tcf(Lef), NKAPL, Histone H2B, HIST1H2BG, MAGI-1(BAIAP1), KCNQ3, ITF2, Flotillin-1
Alzheimer disease, late onset	0.00105951	0.00968493	9	TCF7L2 (TCF4), Histone H2, Tubulin beta, Tcf(Lef), NKAPL, Histone H2B, HIST1H2BG, MAGI-1(BAIAP1), KCNQ3
Tauopathies	0.00110966	0.00973086	17	Histone H4, TCF7L2 (TCF4), Histone H2, Histone H2A, PBX, Histone H4 family, Tubulin beta, G-protein alpha-i family, FHIT, Tcf(Lef), NKAPL, Histone H2B, HIST1H2BG, MAGI-1(BAIAP1), KCNQ3, ITF2, Flotillin-1
Dementia	0.00416078	0.0241184	18	Histone H4, TCF7L2 (TCF4), Histone H2, Histone H2A, PBX, Histone H4 family, Tubulin beta, G-protein alpha-i family, FHIT, Tcf(Lef), NKAPL, Histone H2B, HIST1H2BG, MAGI-1(BAIAP1), Tubulin beta 2, KCNQ3, ITF2, Flotillin-1
Neurocognitive Disorders	0.00457166	0.0254001	18	Histone H4, TCF7L2 (TCF4), Histone H2, Histone H2A, PBX, Histone H4 family, Tubulin beta, G-protein alpha-i family, FHIT, Tcf(Lef), NKAPL, Histone H2B, HIST1H2BG, MAGI-1(BAIAP1), Tubulin beta 2, KCNQ3, ITF2, Flotillin-1

### Sheet: Diseases Females
Supplementary Data 5e. Enrichment analysis of the unique female genes in the broad depression GWAS (P < 10-5) in MetacoreⓇ, Diseases
Diseases	p-value	FDR	In Data	Network Objects from Active Data
Neurodegenerative Diseases	2.51284e-06	6.08291e-05	42	SorCS3, Ephrin-A receptor 3, mGluR5, Neurexin-3 beta, Neurexin-3 alpha, IBP2, TYRO, Ephrin-B receptors, ZNF288, Ephrin-A receptors, Galpha(i)-specific amine GPCRs, Neurexin 1-beta, AGBL4, Neurexin 1-alpha, LINC00907, HuD (ELAVL-4), Neuregulin 1, DRD2 long, Neurexin beta, Galpha(q)-specific metabotropic glutamate GPCRs, MSRA, AGBL4-IT1, UFO, MHC Class I alpha chain, OBCAM, SLC17A1, NCAPD3, TrkC, B…
Dementia	5.63233e-06	0.000105213	31	SorCS3, mGluR5, Neurexin-3 beta, Neurexin-3 alpha, IBP2, ZNF288, Ephrin-A receptors, Galpha(i)-specific amine GPCRs, Neurexin 1-beta, AGBL4, Neurexin 1-alpha, HuD (ELAVL-4), Neuregulin 1, DRD2 long, Neurexin beta, Galpha(q)-specific metabotropic glutamate GPCRs, MSRA, AGBL4-IT1, UFO, MHC Class I alpha chain, OBCAM, SLC17A1, TrkC, MOG, Neurexin alpha, DRD2 short, ATP5L, IBP, CD3 gamma, Dopamine D2…
Neurocognitive Disorders	6.75783e-06	0.000112528	31	SorCS3, mGluR5, Neurexin-3 beta, Neurexin-3 alpha, IBP2, ZNF288, Ephrin-A receptors, Galpha(i)-specific amine GPCRs, Neurexin 1-beta, AGBL4, Neurexin 1-alpha, HuD (ELAVL-4), Neuregulin 1, DRD2 long, Neurexin beta, Galpha(q)-specific metabotropic glutamate GPCRs, MSRA, AGBL4-IT1, UFO, MHC Class I alpha chain, OBCAM, SLC17A1, TrkC, MOG, Neurexin alpha, DRD2 short, ATP5L, IBP, CD3 gamma, Dopamine D2…
Alzheimer Disease	0.00112217	0.00480309	22	SorCS3, Neurexin-3 beta, Neurexin-3 alpha, IBP2, Ephrin-A receptors, Galpha(i)-specific amine GPCRs, Neurexin 1-beta, AGBL4, Neurexin 1-alpha, HuD (ELAVL-4), Neuregulin 1, Neurexin beta, MSRA, AGBL4-IT1, UFO, MHC Class I alpha chain, OBCAM, TrkC, Neurexin alpha, ATP5L, IBP, sAXL
Tauopathies	0.00124392	0.00508211	22	SorCS3, Neurexin-3 beta, Neurexin-3 alpha, IBP2, Ephrin-A receptors, Galpha(i)-specific amine GPCRs, Neurexin 1-beta, AGBL4, Neurexin 1-alpha, HuD (ELAVL-4), Neuregulin 1, Neurexin beta, MSRA, AGBL4-IT1, UFO, MHC Class I alpha chain, OBCAM, TrkC, Neurexin alpha, ATP5L, IBP, sAXL
