## Supplemental Data 6 for "A Sex-Specific Genome-Wide Association Study of Depression Phenotypes in UK Biobank"

### Sheet: TF analysis - males
Supplementary Data 6a. Transcription factor analysis - male broad MDD GWAS , MetacoreⓇ
Network Object Name	Actual	n	R	N	Expected	Ratio	p-value	z-score
GATA-1	49	82	12088	44496	22.28	2.2	6.053e-10	6.64
FOXP3	40	82	8877	44496	16.36	2.445	4.631e-09	6.539
AML1 (RUNX1)	35	82	7489	44496	13.8	2.536	3.291e-08	6.263
HNF4-alpha	35	82	8127	44496	14.98	2.337	2.651e-07	5.728
BMAL1	17	82	2188	44496	4.032	4.216	4.143e-07	6.629
TAL1	37	82	9354	44496	17.24	2.146	8.638e-07	5.361
TCF7L2 (TCF4)	23	82	4469	44496	8.236	2.793	3.79e-06	5.429
GATA-2	38	82	10387	44496	19.14	1.985	4.098e-06	4.928
GCR	32	82	7861	44496	14.49	2.209	4.147e-06	5.076
RBP-J kappa (CBF1)	29	82	6693	44496	12.33	2.351	4.34e-06	5.153
SOX2	23	82	4548	44496	8.381	2.744	5.087e-06	5.334
Esrra	31	82	8133	44496	14.99	2.068	2.499e-05	4.579
LBP9	41	82	12732	44496	23.46	1.747	3.522e-05	4.289
Esrrg	27	82	7014	44496	12.93	2.089	9.13e-05	4.269
HMGB1	14	82	2428	44496	4.474	3.129	0.0001324	4.636
TCF7L1 (TCF3)	15	82	2864	44496	5.278	2.842	0.0002129	4.379
GABP alpha	22	82	5502	44496	10.14	2.17	0.0003026	3.983
NANOG	17	82	3677	44496	6.776	2.509	0.0003352	4.104
FOXM1	8	82	942	44496	1.736	4.608	0.0003507	4.81
ETS1	28	82	8125	44496	14.97	1.87	0.000438	3.727
Esrrb	8	82	1149	44496	2.117	3.778	0.001273	4.1
E2F1	20	82	5334	44496	9.83	2.035	0.001374	3.461
SOX17	29	82	9325	44496	17.18	1.688	0.001824	3.209
TFIIH p44 subunit	1	82	1	44496	0.001843	542.6	0.001843	23.27
GATA-3	9	82	1517	44496	2.796	3.219	0.001909	3.779
GLIS3	12	82	2618	44496	4.825	2.487	0.002997	3.37
NRF1	16	82	4102	44496	7.559	2.117	0.003063	3.225
ZFX	12	82	2658	44496	4.898	2.45	0.003388	3.312
YY1	21	82	6262	44496	11.54	1.82	0.004038	3.007
CUX1 (p110)	8	82	1409	44496	2.597	3.081	0.004455	3.411
MCR	2	82	56	44496	0.1032	19.38	0.004844	5.914
NRSF	5	82	608	44496	1.12	4.462	0.005391	3.694
KLF4	38	82	14362	44496	26.47	1.436	0.005426	2.727
ZNF423	1	82	3	44496	0.005529	180.9	0.005519	13.39
Oct-3/4	18	82	5243	44496	9.662	1.863	0.006405	2.859

### Sheet: TF analysis - females
Supplementary Data 6b. Transcription factor analysis - female broad MDD GWAS , MetacoreⓇ
Network Object Name	Actual	n	R	N	Expected	Ratio	p-value	z-score
TCF7L2 (TCF4)	41	115	4469	44496	11.55	3.55	1.4e-13	9.148
GCR	51	115	7861	44496	20.32	2.51	2.979e-11	7.512
GATA-1	65	115	12088	44496	31.24	2.081	3.233e-11	7.086
FOXP3	53	115	8877	44496	22.94	2.31	2.289e-10	7.023
Esrrg	44	115	7014	44496	18.13	2.427	4.406e-09	6.629
GATA-2	54	115	10387	44496	26.85	2.012	2.462e-08	5.994
Esrra	45	115	8133	44496	21.02	2.141	1.315e-07	5.793
BMAL1	21	115	2188	44496	5.655	3.714	1.872e-07	6.626
TAL1	48	115	9354	44496	24.18	1.985	4.046e-07	5.459
TFE3	19	115	2207	44496	5.704	3.331	3.828e-06	5.718
MafA	4	115	45	44496	0.1163	34.39	5.812e-06	11.41
HNF4-alpha	41	115	8127	44496	21	1.952	7.326e-06	4.832
ZNF288	4	115	65	44496	0.168	23.81	2.538e-05	9.368
RelA (p65 NF-kB subunit)	18	115	2334	44496	6.032	2.984	3.091e-05	5.012
KLF4	58	115	14362	44496	37.12	1.563	4.015e-05	4.17
AML1 (RUNX1)	37	115	7489	44496	19.36	1.912	4.085e-05	4.403
LBP9	53	115	12732	44496	32.91	1.611	5.111e-05	4.151
RBP-J kappa (CBF1)	34	115	6693	44496	17.3	1.966	5.465e-05	4.362
ATOH7	2	115	5	44496	0.01292	154.8	6.588e-05	17.5
SOX17	41	115	9325	44496	24.1	1.701	0.0001963	3.877
C11orf9	14	115	1811	44496	4.681	2.991	0.0002481	4.404
CTCF	31	115	6474	44496	16.73	1.853	0.0003821	3.778
SOX2	24	115	4548	44496	11.75	2.042	0.0005305	3.774
HNF3-beta	11	115	1302	44496	3.365	3.269	0.0005731	4.23
GATA-3	12	115	1517	44496	3.921	3.061	0.0005744	4.157
HOXB8	2	115	14	44496	0.03618	55.27	0.0005905	10.34
DLX1	2	115	14	44496	0.03618	55.27	0.0005905	10.34
NRF1	22	115	4102	44496	10.6	2.075	0.0007611	3.679
TEF-1	23	115	4417	44496	11.42	2.015	0.0008502	3.617
HNF3-alpha	39	115	9349	44496	24.16	1.614	0.000905	3.401
ETS1	35	115	8125	44496	21	1.667	0.001052	3.384
YY1	29	115	6262	44496	16.18	1.792	0.001072	3.441
p63	8	115	796	44496	2.057	3.889	0.001117	4.186
GLIS3	16	115	2618	44496	6.766	2.365	0.001159	3.664
TCF8	17	115	2903	44496	7.503	2.266	0.001283	3.591
FOXQ1 (HFH1)	2	115	22	44496	0.05686	35.17	0.001479	8.161
RFX5	2	115	23	44496	0.05944	33.65	0.001617	7.972
hASH1	4	115	196	44496	0.5066	7.896	0.001724	4.926
DLX2	2	115	25	44496	0.06461	30.95	0.001911	7.626
ARX	2	115	25	44496	0.06461	30.95	0.001911	7.626
SMAD1	31	115	7149	44496	18.48	1.678	0.002028	3.184
REV-ERBalpha	8	115	906	44496	2.342	3.417	0.002503	3.741
RFXAP	1	115	1	44496	0.002585	386.9	0.002585	19.64
CHX10	11	115	1581	44496	4.086	2.692	0.002683	3.487
NANOG	19	115	3677	44496	9.503	1.999	0.002775	3.221
FOXM1	8	115	942	44496	2.435	3.286	0.003171	3.61
VDR	7	115	751	44496	1.941	3.606	0.003454	3.667
HMGB1	14	115	2428	44496	6.275	2.231	0.004027	3.176
ELF5	4	115	252	44496	0.6513	6.142	0.004249	4.167
DLX5	2	115	41	44496	0.106	18.87	0.005084	5.829
NRSF	6	115	608	44496	1.571	3.818	0.005097	3.562
CC2D1A	1	115	2	44496	0.005169	193.5	0.005162	13.86
HOXD1	1	115	2	44496	0.005169	193.5	0.005162	13.86
TFIIF, beta subunit	1	115	2	44496	0.005169	193.5	0.005162	13.86
CREB1	24	115	5390	44496	13.93	1.723	0.005229	2.882
IRF1	12	115	2025	44496	5.234	2.293	0.006229	3.031
MLL1 (HRX)	6	115	645	44496	1.667	3.599	0.006741	3.385
Oct-3/4	23	115	5243	44496	13.55	1.697	0.007534	2.737
ALS2CR8	2	115	52	44496	0.1344	14.88	0.00807	5.098
Mesogenin 1	2	115	54	44496	0.1396	14.33	0.00868	4.989
UBF	2	115	58	44496	0.1499	13.34	0.00996	4.788
BTEB4	1	115	4	44496	0.01034	96.73	0.0103	9.746
MAZR	2	115	61	44496	0.1577	12.69	0.01097	4.649
ESR1 (nuclear)	12	115	2221	44496	5.74	2.091	0.01242	2.684
RFXANK	1	115	5	44496	0.01292	77.38	0.01286	8.695
